# Genomic epidemiology as a tool for understanding drivers of hepatitis A community outbreaks in Massachusetts and New Hampshire

**DOI:** 10.64898/2026.05.14.26352933

**Authors:** Lydia A Krasilnikova, Lindsay Bouton, Taylor M Brock-Fisher, Emily Decker, Mary Godec, Zachary Thompson, Emily Dart, Fengxiang Gao, Adrianne Gladden-Young, Katelyn S Messer, Joshua Norville, Ivan Specht, Anthony Osinski, Jinfeng Li, Carrie Lones, Katherine C DeRuff, Katherine J Siddle, Daniel Church, Christopher Benton, Katrina Hansen, Hannah Bowen, Sanjib Bhattacharyya, Nicolas Epie, Catherine M Brown, Lawrence C Madoff, Bronwyn L MacInnis, Glen R Gallagher, Sandra Smole, Christine Bean, Elizabeth A Talbot, Meagan Burns, Matthew Doucette, Esther Fortes, Daniel J Park, Pardis C Sabeti, Shirlee Wohl

**Affiliations:** Massachusetts Department of Public Health, Boston, MA, USA; Broad Institute of MIT and Harvard, Cambridge, MA, USA; Department of Organismic and Evolutionary Biology, Harvard University, Cambridge, MA, USA; New Hampshire Division of Public Health, Department of Health and Human Services, Concord, NH, USA; Department of Molecular Microbiology and Immunology, Brown University, Providence, RI, USA; Howard Hughes Medical Institute, Chevy Chase, MD, USA; Department of Immunology and Infectious Disease, Harvard TH Chan School of Public Health, Boston, MA, USA; Division of Infectious Diseases, Brigham and Women’s Hospital, Harvard Medical School, Boston, MA, USA

## Abstract

Despite the existence of an effective vaccine, the United States continues to experience outbreaks of hepatitis A, including in Massachusetts (MA) and New Hampshire (NH) in 2018 and again in MA in 2023. To clarify the relationship between these outbreaks and better understand their drivers, we generated hepatitis A virus whole genome sequences from reported cases and analyzed them using open-source genotyping tools developed and released as part of this study. We found that the 2018 and 2023 outbreaks were caused by distinct viral strains, despite affecting individuals with similar demographic characteristics and reported risk factors. Detailed analysis of genomic and epidemiologic data further resolved transmission patterns within and across outbreaks, showing that experiencing homelessness and prior use of drugs were associated with increased transmission while also revealing transmission between individuals with and without these risk factors, as well as spread across state borders. Together, these findings demonstrate the value of broadly accessible genomic tools for understanding hepatitis A outbreaks and illustrate how whole genome analysis can complement epidemiological investigation by resolving transmission patterns and outbreak drivers that can inform public health interventions.
