## Supplementary material for "Genomic epidemiology as a tool for understanding drivers of hepatitis A community outbreaks in Massachusetts and New Hampshire": Table S1

Sample ID	BioSample Accession	Sample from Same Patient	State of Residence	Year	MA Outbreak?	Total Reads *	Aligned Reads	Assembly Length	Unambig Bases	Mean Read Depth	Included?	Subgenotype	Metagenomic	Metagenomic Assembly Length	Metagenomic Unambig Bases	Percent of Unclassified Reads Metagenomic	Percent of HAV Reads Metagenomic	Percent of Other Viral Reads Metagenomic	Twist Capture	Twist Assembly Length	Twist Unambig Bases	Percent of Unclassified Reads Twist	Percent of HAV Reads Twist	Percent of Other Viral Reads Twist	HAV Panel Capture	HAV Panel Assembly Length	HAV Panel Unambig Bases	Percent of Unclassified Reads HAV Panel	Percent of HAV Reads HAV Panel	Percent of Other Viral Reads HAV Panel
HepA/USA/MA/0047/2018	SAMN56709663		MA	2018	Yes	1577940	7578	7417	7417	103.19	Yes	IIIA
HepA/USA/MA/0233/2018	SAMN56709798		MA	2018	Yes	146332	37374	7447	7447	506.89	Yes	IIIA
HepA/USA/MA/0224/2018	SAMN56709792		MA	2018	Yes	584170	32212	7440	7440	437.29	Yes	IIIA
HepA/USA/MA/0306/2019			MA	2019	Yes	859338					No
HepA/USA/MA/0262/2018			MA	2018	Yes	152528	21358	7447	7447	289.67	No
HepA/USA/MA/0144/2018	SAMN56709727		MA	2018	Yes	149416	6478	7421	7421	88.17	Yes	IIIA
HepA/USA/MA/0033/2018			MA	2018	Yes	237176	342	7291	5593	4.74	No	IIIA
HepA/USA/MA/0309/2019	SAMN56709844		MA	2019	Yes	4994546	1197750	7470	7470	16194.48	Yes	IIIA
HepA/USA/MA/0177/2019			MA	2019	Yes	342544	66	6522	2388	1.02	No
HepA/USA/MA/0193/2019	SAMN56709771		MA	2019	Yes	327070	49446	7444	7444	670.88	Yes	IIIA
HepA/USA/MA/0176/2018	SAMN56709757		MA	2018	No	709500	131602	7455	7455	1782.94	Yes	IIIA
HepA/USA/MA/0164/2018	SAMN56709747		MA	2018	Yes	304104	4838	7422	7422	65.84	Yes	IIIA
HepA/USA/MA/0236/2018	SAMN56709800		MA	2018	Yes	52298	11662	7440	7440	158.31	Yes	IIIA
HepA/USA/MA/0122/2018	SAMN56709711		MA	2018	Yes	1510686	425344	7469	7469	5751.74	Yes	IIIA
HepA/USA/MA/0008/2018	SAMN56709636		MA	2018	Yes	404702	22598	7440	7440	317.54	Yes	IIIA
HepA/USA/MA/0227/2018	SAMN56709794		MA	2018	Yes	48936	20958	7446	7446	284.28	Yes	IIIA
HepA/USA/MA/0299/2019			MA	2019	Yes	461918					No
HepA/USA/MA/0037/2018	SAMN56709654		MA	2018	Yes	664930	3348	7418	7418	45.58	Yes	IIIA
HepA/USA/MA/0012/2018	SAMN56709639		MA	2018	Yes	303302	22640	7446	7446	341.3	Yes	IIIA
HepA/USA/MA/0289/2019			MA	2019	Yes	1654140	268	7274	5245	3.72	No
HepA/USA/MA/0235/2018			MA	2018	Yes	308048	170	7116	3778	2.41	No
HepA/USA/MA/0263/2018	SAMN56709819		MA	2018	Yes	1736686	540930	7469	7467	7314.76	Yes	IIIA
HepA/USA/MA/0038/2018	SAMN56709655		MA	2018	Yes	751434	10390	7429	7429	141.26	Yes	IIIA
HepA/USA/MA/0054/2018	SAMN56709669		MA	2018	Yes	173014	39896	7440	7440	544.06	Yes	IIIA
HepA/USA/MA/0305/2018		HepA/USA/MA/0010/2018	MA	2018	Yes	2519406					No
HepA/USA/MA/0327/2019	SAMN56709852	HepA/USA/MA/0328/2019	MA	2019	Yes	105450	32512	7464	7464	439.94	Yes	IB
HepA/USA/MA/0360/2023			MA	2023	Yes	2233684	532	7388	6293	7.89	No	IB	X			99.92	0.07	0.01	X	6383	1364	93.45	3.88	2.67	X	7386	4909	98.68	1.32	0
HepA/USA/MA/0001/2018	SAMN56709630		MA	2018	Yes	297010	14914	7444	7444	218.07	Yes	IIIA
HepA/USA/MA/0239/2018	SAMN56709802		MA	2018	Yes	65874	9698	7446	7445	131.55	Yes	IIIA
HepA/USA/MA/0282/2019			MA	2019	Yes	64054					No
HepA/USA/MA/0003/2018	SAMN56709631		MA	2018	Yes	1259074	345843	7466	7466	4678.56	Yes	IIIA
HepA/USA/MA/0257/2018	SAMN56709814		MA	2018	Yes	1206626	218974	7457	7456	2965.85	Yes	IIIA
HepA/USA/MA/0109/2018	SAMN56709706	HepA/USA/MA/0128/2018	MA	2018	Yes	10175312	1305804	7471	7471	17963.1	Yes	IIIA
HepA/USA/MA/0007/2018	SAMN56709635		MA	2018	Yes	1396686	196192	7462	7462	2655.51	Yes	IIIA
HepA/USA/MA/0056/2018			MA	2018	Yes	124038					No
HepA/USA/MA/0112/2018			MA	2018	Yes	1515132	394804	7469	7469	5370.53	No
HepA/USA/MA/0243/2018			MA	2018	Yes	86704	86	6374	2535	1.36	No
HepA/USA/MA/0316/2019			MA	2019	No	2382650	248	7286	4399	3.44	No
HepA/USA/MA/0229/2018	SAMN56709795		MA	2018	Yes	200408	1432	7347	7347	19.69	Yes	IIIA
HepA/USA/MA/0058/2018	SAMN56709672		MA	2018	Yes	194980	1220	7303	7303	16.95	Yes	IIIA
HepA/USA/MA/0108/2018	SAMN56709705		MA	2018	Yes	828048	3454	7439	7439	47.22	Yes	IIIA
HepA/USA/MA/0376/2024	SAMN56709873		MA	2024	No	4915716	154825	7480	7480	2177.98	Yes	IIIA	X	7384	7384	99.91	0.06	0.03	X	7394	7394	98.51	1.17	0.32	X	7480	7480	75.02	19.74	5.24
HepA/USA/MA/0213/2019	SAMN56709784		MA	2019	Yes	274540	1932	7361	7360	26.51	Yes	IIIA
HepA/USA/MA/0030/2018	SAMN56709650		MA	2018	Yes	974288	137726	7454	7454	1866.16	Yes	IIIA
HepA/USA/MA/0052/2018			MA	2018	Yes	1169082	196702	7466	7466	2660.98	No	IIIA
HepA/USA/MA/0024/2018	SAMN56709647		MA	2018	Yes	423444	1888	7410	7409	25.73	Yes	IIIA
HepA/USA/MA/0014/2018	SAMN56709641		MA	2018	Yes	474808	61706	7447	7447	987.57	Yes	IIIA
HepA/USA/MA/0267/2018	SAMN56709821		MA	2018	Yes	243514	84212	7449	7449	1141.82	Yes	IIIA
HepA/USA/MA/0186/2019	SAMN56709764		MA	2019	Yes	254966	17864	7422	7422	243.1	Yes	IIIA
HepA/USA/MA/0102/2018	SAMN56709700		MA	2018	Yes	34166	4398	7387	7387	60.37	Yes	IIIA
HepA/USA/MA/0230/2018	SAMN56709796		MA	2018	Yes	282104	4008	7419	7419	54.56	Yes	IIIA
HepA/USA/MA/0042/2018	SAMN56709658		MA	2018	Yes	557328	876	7380	7349	11.99	Yes	IIIA
HepA/USA/MA/0103/2018	SAMN56709701		MA	2018	Yes	412492	6066	7405	7404	82.98	Yes	IIIA
HepA/USA/MA/0128/2018		HepA/USA/MA/0109/2018	MA	2018	Yes	7233096	1191646	7470	7470	16111.95	No
HepA/USA/MA/0006/2018	SAMN56709634		MA	2018	Yes	541156	14572	7446	7446	208.53	Yes	IIIA
HepA/USA/MA/0238/2018			MA	2018	Yes	861530	375586	7459	7459	5085.69	No
HepA/USA/MA/0258/2018	SAMN56709815		MA	2018	Yes	111532	43010	7447	7447	583.32	Yes	IIIA
HepA/USA/MA/0324/2019		HepA/USA/MA/0329/2019	MA	2019	Yes	70372	9548	7412	7412	130.11	No
HepA/USA/MA/0140/2018	SAMN56709724		MA	2018	Yes	396438	134466	7447	7447	1823.7	Yes	IIIA
HepA/USA/MA/0036/2018			MA	2018	Yes	247246	434	7221	6228	6.07	No	IIIA
HepA/USA/MA/0254/2018	SAMN56709813		MA	2018	Yes	298306	1396	7319	7307	19.26	Yes	IIIA
HepA/USA/MA/0328/2019		HepA/USA/MA/0327/2019	MA	2019	Yes	983668	37170	7461	7461	503.17	No
HepA/USA/MA/0298/2019			MA	2019	Yes	23000					No
HepA/USA/MA/0358/2023	SAMN56709863		MA	2023	Yes	55639878	1741350	7475	7475	28573.03	Yes	IB	X	7475	7475										X	7475	7475
HepA/USA/MA/0357/2023	SAMN56709862		MA	2023	Yes	13269914	7546	7467	7467	120.63	Yes	IB	X	7380	7380	99.93	0.07	0	X	7389	7389	99.34	0.66	0	X	7444	7444	90.5	9.5	0
HepA/USA/MA/0244/2018	SAMN56709805		MA	2018	Yes	444046	1326	7336	7336	18.26	Yes	IIIA
HepA/USA/MA/0040/2018	SAMN56709657		MA	2018	Yes	1137364	21450	7439	7439	291.23	Yes	IIIA
HepA/USA/MA/0268/2018			MA	2018	Yes	53606	40	6502	1577	0.62	No
HepA/USA/MA/0010/2018		HepA/USA/MA/0305/2018	MA	2018	Yes	763068					No
HepA/USA/MA/0005/2018	SAMN56709633		MA	2018	Yes	237224	16652	7444	7444	319.05	Yes	IIIA
HepA/USA/MA/0248/2018	SAMN56709808		MA	2018	Yes	201548	7944	7421	7421	108.12	Yes	IIIA
HepA/USA/MA/0253/2018			MA	2018	Yes	637702	156686	7448	7448	2124.77	No
HepA/USA/MA/0020/2018			MA	2018	Yes	153804					No
HepA/USA/MA/0045/2018	SAMN56709661		MA	2018	Yes	533898	1036	7275	7275	14.38	Yes	IIIA
HepA/USA/MA/0226/2018	SAMN56709793		MA	2018	Yes	129662	2300	7419	7418	31.31	Yes	IIIA
HepA/USA/MA/0044/2018	SAMN56709660		MA	2018	Yes	789858	132780	7454	7454	1799.14	Yes	IIIA
HepA/USA/MA/0158/2018	SAMN56709741		MA	2018	Yes	210290	8128	7421	7421	110.62	Yes	IIIA
HepA/USA/MA/0354/2023	SAMN56709859		MA	2023	Yes	48087088	6350	7463	7463	108.34	Yes	IB	X	7388	7388	99.92	0.08	0	X	7351	7298	98.97	1.03	0	X	7444	7444	90.67	9.32	0.01
HepA/USA/MA/0150/2018	SAMN56709733		MA	2018	Yes	3698856	471266	7469	7469	6372.72	Yes	IIIA
HepA/USA/MA/0057/2018	SAMN56709671		MA	2018	Yes	338036	5934	7418	7418	81.2	Yes	IIIA
HepA/USA/MA/0329/2019	SAMN56709853	HepA/USA/MA/0324/2019	MA	2019	Yes	406670	25792	7454	7453	349.48	Yes	IIIA
HepA/USA/MA/0280/2019			MA	2019	Yes	298426	64	6842	2273	0.94	No
HepA/USA/MA/0370/2024	SAMN56709870		MA	2024	No	4835868	154286	7464	7464	2480.48	Yes	IA	X
HepA/USA/MA/0029/2018	SAMN56709649		MA	2018	Yes	210634	3270	7372	7372	44.8	Yes	IIIA
HepA/USA/MA/0195/2019	SAMN56709772		MA	2019	Yes	671492	129784	7457	7457	1757.84	Yes	IIIA
HepA/USA/MA/0251/2018	SAMN56709811		MA	2018	Yes	112626	1516	7371	7371	20.77	Yes	IIIA
HepA/USA/MA/0097/2018	SAMN56709697		MA	2018	Yes	159406	58272	7447	7447	793.72	Yes	IIIA
HepA/USA/MA/0232/2018			MA	2018	Yes	42220	194	7205	4223	2.72	No
HepA/USA/MA/0359/2023			MA	2023	Yes	1440402	152	7163	3340	2.2	No	IB	X			100	0	0	X			95.43	1.17	3.4	X	7077	3368	98.36	1.63	0.01
HepA/USA/MA/0107/2018			MA	2018	No	366168					No
HepA/USA/MA/0076/2018			MA	2018	No	484392					No
HepA/USA/MA/0369/2024	SAMN56709869		MA	2024	Yes	1060318	14934	7463	7463	209.74	Yes	IB	X	7219	6899	99.98	0.01	0.01	X	7131	6793	99.76	0.06	0.18	X	7463	7463	93.24	6.76	0
HepA/USA/MA/0175/2018	SAMN56709756		MA	2019	Yes	6182132	755342	7479	7479	10200.5	Yes	IIIA
HepA/USA/MA/0101/2018	SAMN56709699		MA	2018	Yes	1049954	132908	7449	7449	1811.12	Yes	IIIA
HepA/USA/MA/0048/2018	SAMN56709664		MA	2018	Yes	520158	62296	7452	7452	844.32	Yes	IIIA
HepA/USA/MA/0035/2018	SAMN56709653		MA	2018	Yes	207394	5682	7414	7412	77.41	Yes	IIIA
HepA/USA/MA/0025/2018			MA	2018	Yes	502148	318	7271	5523	4.42	No	IIIA
HepA/USA/MA/0009/2018	SAMN56709637		MA	2018	Yes	443590	4132	7421	7421	57.24	Yes	IIIA
HepA/USA/MA/0063/2018	SAMN56709676		MA	2018	Yes	259328	22320	7444	7444	303.75	Yes	IIIA
HepA/USA/MA/0062/2018	SAMN56709675		MA	2018	Yes	1095550	295244	7466	7464	4027.65	Yes	IIIA
HepA/USA/MA/0002/2018			MA	2018	Yes						No	IIIA
HepA/USA/MA/0234/2018	SAMN56709799		MA	2018	Yes	5045080	1131624	7470	7470	15300.4	Yes	IIIA
HepA/USA/MA/0296/2019			MA	2019	No	113952					No
HepA/USA/MA/0120/2018			MA	2018	Yes	455350					No
HepA/USA/MA/0050/2018	SAMN56709666		MA	2018	Yes	736084	8276	7440	7440	112.35	Yes	IIIA
HepA/USA/MA/0059/2018			MA	2018	Yes	233950	252	6995	4781	3.65	No
HepA/USA/MA/0022/2018			MA	2018	Yes	181788	560	7321	6979	7.73	No	IIIA
HepA/USA/MA/0028/2018			MA	2018	No	481840					No
HepA/USA/MA/0261/2018	SAMN56709818		MA	2018	Yes	159286	31132	7446	7446	422.28	Yes	IIIA
HepA/USA/MA/0259/2018	SAMN56709816		MA	2018	Yes	35316	912	7310	7261	12.6	Yes	IIIA
HepA/USA/MA/0245/2018	SAMN56709806		MA	2018	Yes	6095518	885376	7469	7469	11972.55	Yes	IIIA
HepA/USA/MA/0205/2019	SAMN56709780		MA	2019	Yes	688674	101370	7470	7470	1370.6	Yes	IA
HepA/USA/MA/0127/2018	SAMN56709714		MA	2018	Yes	705848	1350	7411	7374	18.4	Yes	IIIA
HepA/USA/MA/0190/2019	SAMN56709768		MA	2019	Yes	1207514	177670	7456	7456	2406.74	Yes	IIIA
HepA/USA/MA/0352/2020			MA	2020	Yes	1689094	154	6842	2541	2.27	No
HepA/USA/MA/0188/2019	SAMN56709766		MA	2019	Yes	277436	1924	7389	7386	26.3	Yes	IIIA
HepA/USA/MA/0065/2018	SAMN56709677		MA	2018	Yes	88126	21398	7440	7440	291.45	Yes	IIIA
HepA/USA/MA/0015/2018			MA	2018	Yes	671076	39032	7446	7446	613.44	No
HepA/USA/MA/0285/2019			MA	2019	No	48404					No
HepA/USA/MA/0338/2019			MA	2019	Yes	7754430					No
HepA/USA/MA/0217/2019	SAMN56709787		MA	2019	Yes	831778	30736	7447	7447	416.86	Yes	IA
HepA/USA/MA/0215/2019	SAMN56709785		MA	2019	Yes	183588	43742	7440	7440	593.81	Yes	IIIA
HepA/USA/MA/0220/2019	SAMN56709789		MA	2019	Yes	172284	33844	7455	7455	458.52	Yes	IIIA
HepA/USA/MA/0132/2018	SAMN56709716		MA	2018	Yes	1132848	120496	7454	7454	1632.69	Yes	IIIA
HepA/USA/MA/0166/2019	SAMN56709749		MA	2019	Yes	862650	94662	7452	7451	1282.99	Yes	IIIA
HepA/USA/MA/0302/2018	SAMN56709840		MA	2018	Yes	607476	32126	7446	7446	435.77	Yes	IIIA
HepA/USA/MA/0209/2019	SAMN56709782		MA	2019	Yes	373576	3704	7374	7374	50.73	Yes	IIIA
HepA/USA/MA/0070/2018			MA	2018	Yes	407494	130834	7460	7460	1781.54	No
HepA/USA/MA/0017/2018			MA	2018	Yes	140164	44	6723	1738	0.97	No
HepA/USA/MA/0111/2018	SAMN56709707		MA	2018	Yes	874706	91838	7459	7459	1251.84	Yes	IIIA
HepA/USA/MA/0320/2019	SAMN56709847		MA	2019	Yes	11713922	13916	7443	7443	188.84	Yes	IIIA
HepA/USA/MA/0119/2018			MA	2018	Yes	660680	568	7245	6803	7.92	No
HepA/USA/MA/0167/2018	SAMN56709750		MA	2019	Yes	153030	5686	7439	7438	77.2	Yes	IIIA
HepA/USA/MA/0019/2018	SAMN56709644		MA	2018	Yes	353440	5766	7413	7413	89.52	Yes	IIIA
HepA/USA/MA/0252/2018	SAMN56709812		MA	2018	Yes	507284	1068	7355	7238	14.67	Yes	IIIA
HepA/USA/MA/0098/2018			MA	2018	Yes	1083180					No
HepA/USA/MA/0351/2020	SAMN56709857		MA	2020	Yes	8930510	2118	7372	7371	29.02	Yes	IIIA
HepA/USA/MA/0117/2018			MA	2018	No	415370					No
HepA/USA/MA/0023/2018	SAMN56709646		MA	2018	Yes	305368	29672	7440	7440	402.81	Yes	IIIA
HepA/USA/MA/0051/2018	SAMN56709667		MA	2018	Yes	857656	46196	7447	7447	626.53	Yes	IIIA
HepA/USA/MA/0095/2018	SAMN56709695		MA	2018	Yes	470704	79514	7454	7454	1081.74	Yes	IIIA
HepA/USA/MA/0087/2018	SAMN56709692		MA	2018	Yes	596380	7238	7439	7439	98.78	Yes	IIIA
HepA/USA/MA/0041/2018			MA	2018	No	573588					No
HepA/USA/MA/0231/2018	SAMN56709797		MA	2018	Yes	406520	145794	7463	7461	1973.09	Yes	IIIA
HepA/USA/MA/0373/2024	SAMN56709871		MA	2024	No	11469690	184344	7475	7475	3328.38	Yes	IB	X	7470	7470	97.63	1.94	0.43	X	7470	7470	80.81	3	16.19	X	7475	7475	15.63	84.36	0.01
HepA/USA/MA/0326/2019	SAMN56709851		MA	2019	Yes	612204	86310	7464	7464	1167.91	Yes	IB
HepA/USA/MA/0278/2019	SAMN56709827		MA	2019	Yes	107490	11296	7440	7440	153.35	Yes	IIIA
HepA/USA/MA/0152/2018	SAMN56709735		MA	2018	Yes	138378	1980	7371	7371	27.13	Yes	IIIA
HepA/USA/MA/0293/2019	SAMN56709834		MA	2019	Yes	125662	35280	7470	7469	477.01	Yes	IA
HepA/USA/MA/0346/2019			MA	2019	Yes	1945060					No
HepA/USA/MA/0083/2018			MA	2018	Yes	249722	538	7233	6951	7.55	No
HepA/USA/MA/0216/2019	SAMN56709786		MA	2019	Yes	201018	2210	7396	7395	30.18	Yes	IIIA
HepA/USA/MA/0341/2019			MA	2019	Yes	652874					No
HepA/USA/MA/0270/2019			MA	2019	Yes	71784	168	7202	3933	2.36	No
HepA/USA/MA/0189/2019	SAMN56709767		MA	2019	Yes	1171198	2396	7412	7412	32.65	Yes	IIIA
HepA/USA/MA/0137/2018	SAMN56709721		MA	2018	Yes	533766	123802	7462	7461	1675.69	Yes	IIIA
HepA/USA/MA/0183/2019	SAMN56709761		MA	2019	Yes	211410	890	7371	7342	12.2	Yes	IIIA
HepA/USA/MA/0141/2018	SAMN56709725		MA	2018	Yes	827000	2992	7374	7374	40.98	Yes	IIIA
HepA/USA/MA/0249/2018	SAMN56709809		MA	2018	Yes	510410	1404	7411	7410	19.13	Yes	IIIA
HepA/USA/MA/0283/2019	SAMN56709828		MA	2019	Yes	159588	34680	7398	7398	473.46	Yes	IA
HepA/USA/MA/0143/2018	SAMN56709726		MA	2018	Yes	415518	3328	7401	7401	45.42	Yes	IIIA
HepA/USA/MA/0187/2019	SAMN56709765		MA	2019	Yes	177168	5800	7428	7428	78.86	Yes	IIIA
HepA/USA/MA/0303/2018	SAMN56709841		MA	2018	Yes	182758	4808	7434	7432	65.32	Yes	IIIA
HepA/USA/MA/0130/2018			MA	2018	Yes	269770	264	7314	5365	3.65	No
HepA/USA/MA/0174/2019	SAMN56709755		MA	2019	Yes	346902	2086	7354	7354	28.65	Yes	IIIA
HepA/USA/MA/0218/2019	SAMN56709788		MA	2019	Yes	564298	272614	7467	7467	3687.43	Yes	IIIA
HepA/USA/MA/0135/2018	SAMN56709719		MA	2018	Yes	2802572	38056	7452	7452	515.79	Yes	IIIA
HepA/USA/MA/0374/2024	SAMN56709872		MA	2024	No	703020	23958	7434	7434	386.73	Yes	IA	X
HepA/USA/MA/0297/2019	SAMN56709837		MA	2019	Yes	324146	23002	7442	7442	312.17	Yes	IA
HepA/USA/MA/0221/2019	SAMN56709790		MA	2019	Yes	157082	7818	7440	7440	106.13	Yes	IIIA
HepA/USA/MA/0219/2019			MA	2019	No	164954					No
HepA/USA/MA/0079/2018	SAMN56709686		MA	2018	Yes	709166	3572	7413	7413	48.85	Yes	IIIA
HepA/USA/MA/0075/2018	SAMN56709683		MA	2018	Yes	568598	26662	7447	7447	363.02	Yes	IIIA
HepA/USA/MA/0181/2019	SAMN56709759		MA	2019	Yes	221584	12796	7440	7440	173.71	Yes	IIIA
HepA/USA/MA/0208/2019			MA	2019	Yes	339736	204	7192	4213	2.86	No
HepA/USA/MA/0168/2018	SAMN56709751		MA	2018	Yes	419748	3524	7376	7376	48.25	Yes	IIIA
HepA/USA/MA/0092/2018			MA	2018	Yes	226722	708	7367	7092	9.72	No
HepA/USA/MA/0363/2024			MA	2024	No	34336782	704	7427	6714	9.42	No		X			79.09	0	20.91	X			43.88	0	56.12	X	7438	6715	69.98	30.02	0
HepA/USA/MA/0343/2019			MA	2019	Yes	3771298	938	7323	6676	12.94	No
HepA/USA/MA/0207/2019			MA	2019	Yes	555588	162	7095	3818	2.31	No
HepA/USA/MA/0178/2018			MA	2019	Yes	374400					No
HepA/USA/MA/0104/2018	SAMN56709702		MA	2018	Yes	550108	1964	7406	7406	26.89	Yes	IIIA
HepA/USA/MA/0159/2018	SAMN56709742		MA	2018	Yes	230898	7302	7430	7429	99.26	Yes	IIIA
HepA/USA/MA/0170/2018	SAMN56709753		MA	2019	Yes	157686	6330	7440	7440	85.93	Yes	IIIA
HepA/USA/MA/0308/2019			MA	2019	No	66688					No
HepA/USA/MA/0275/2019	SAMN56709824		MA	2019	Yes	67274	1570	7409	7409	21.4	Yes	IA
HepA/USA/MA/0068/2018			MA	2018	Yes	141596	338	7361	5782	4.66	No
HepA/USA/MA/0011/2018	SAMN56709638		MA	2018	Yes	901582	4500	7423	7423	74.88	Yes	IIIA
HepA/USA/MA/0157/2019	SAMN56709740		MA	2019	Yes	980924	187276	7456	7456	2536.87	Yes	IIIA
HepA/USA/MA/0319/2019	SAMN56709846		MA	2019	Yes	1244960	65582	7454	7454	888.62	Yes	IIIA
HepA/USA/MA/0272/2019			MA	2019	Yes	7604					No
HepA/USA/MA/0321/2019	SAMN56709848		MA	2019	Yes	3364502	4442	7397	7397	60.65	Yes	IIIA
HepA/USA/MA/0317/2019		HepA/USA/MA/0318/2019	MA	2019	Yes	1136958	450	7212	6211	6.3	No
HepA/USA/MA/0153/2018	SAMN56709736		MA	2018	Yes	155570	7348	7423	7423	99.98	Yes	IIIA
HepA/USA/MA/0355/2023	SAMN56709860		MA	2023	No	26915118	19674	7471	7471	323.61	Yes	IIIA	X	7431	7431	99.93	0.04	0.03	X	7431	7431	97.79	1.71	0.5	X	7471	7471	93.58	4.98	1.44
HepA/USA/MA/0078/2018	SAMN56709685		MA	2018	Yes	6817120	757266	7470	7470	10340.73	Yes	IIIA
HepA/USA/MA/0149/2018	SAMN56709732		MA	2018	Yes	378454	20092	7442	7442	272.68	Yes	IIIA
HepA/USA/MA/0340/2019			MA	2019	Yes	442522	306	7016	5188	4.41	No
HepA/USA/MA/0318/2019		HepA/USA/MA/0317/2019	MA	2019	Yes	963886	396	7263	5701	5.51	No
HepA/USA/MA/0344/2019	SAMN56709856		MA	2019	Yes	115742	2150	7414	7412	29.29	Yes	IIIA
HepA/USA/MA/0348/2019			MA	2019	No	588428					No
HepA/USA/MA/0156/2018	SAMN56709739		MA	2018	Yes	326828	34742	7446	7446	471.25	Yes	IIIA
HepA/USA/MA/0049/2018	SAMN56709665		MA	2018	Yes	302792	10526	7400	7400	143.67	Yes	IA
HepA/USA/MA/0372/2024			MA	2024	No	12693688					No		X						X						X
HepA/USA/MA/0371/2024			MA	2024	No	12193298					No		X						X						X
HepA/USA/MA/0276/2019	SAMN56709825		MA	2019	Yes	4233244	1025888	7470	7470	13870.77	Yes	IIIA
HepA/USA/MA/0347/2019			MA	2019	No	15062958					No
HepA/USA/MA/0196/2019			MA	2019	Yes	531590	486	7279	6609	6.74	No
HepA/USA/MA/0284/2019	SAMN56709829		MA	2019	Yes	769464	273706	7468	7467	3701.7	Yes	IIIA
HepA/USA/MA/0061/2018	SAMN56709674		MA	2018	Yes	2662486	584740	7470	7469	7975.41	Yes	IIIA
HepA/USA/MA/0349/2019			MA	2020	Yes	3655998					No
HepA/USA/MA/0356/2023	SAMN56709861		MA	2023	Yes	1129016	41018	7475	7475	741.49	Yes	IB	X	7460	7460	90.5	9.5	0	X	7470	7470	61.01	38.83	0.16	X	7475	7475	57.64	42.36	0
HepA/USA/MA/0246/2018			MA	2018	Yes	318512	582	7349	6867	8	No
HepA/USA/MA/0255/2018			MA	2018	Yes	87992	498	7254	6441	6.93	No
HepA/USA/MA/0160/2018	SAMN56709743		MA	2019	Yes	430998	5516	7436	7435	74.92	Yes	IIIA
HepA/USA/MA/0161/2018	SAMN56709744		MA	2019	Yes	333154	36516	7451	7451	494.98	Yes	IIIA
HepA/USA/MA/0089/2018			MA	2018	Yes	210582	676	7288	7122	9.42	No
HepA/USA/MA/0185/2019	SAMN56709763		MA	2019	Yes	4083198	591618	7470	7470	7999.12	Yes	IIIA
HepA/USA/MA/0090/2018			MA	2018	Yes	286964	388	7225	5477	5.44	No
HepA/USA/MA/0072/2018	SAMN56709681		MA	2018	Yes	335522	952	7268	7268	13.27	Yes	IIIA
HepA/USA/MA/0151/2018	SAMN56709734		MA	2018	Yes	186520	8644	7404	7404	117.92	Yes	IA
HepA/USA/MA/0247/2018	SAMN56709807		MA	2018	Yes	1267594	261620	7452	7452	3545.84	Yes	IIIA
HepA/USA/MA/0304/2018	SAMN56709842		MA	2018	Yes	5951594	1183124	7473	7473	15990.3	Yes	IIIA
HepA/USA/MA/0099/2018			MA	2018	Yes	527208					No
HepA/USA/MA/0114/2018	SAMN56709709		MA	2018	Yes	442108	6592	7433	7432	89.57	Yes	IIIA
HepA/USA/MA/0115/2018			MA	2018	Yes	263998					No
HepA/USA/MA/0118/2018	SAMN56709710		MA	2018	Yes	348544	6254	7426	7426	85.06	Yes	IIIA
HepA/USA/MA/0182/2019	SAMN56709760		MA	2019	Yes	811132	2062	7423	7423	28.06	Yes	IIIA
HepA/USA/MA/0133/2018	SAMN56709717		MA	2018	Yes	3039354	668722	7477	7477	9033.16	Yes	IIIA
HepA/USA/MA/0088/2018	SAMN56709693		MA	2018	Yes	1859716	413178	7470	7470	5633.9	Yes	IIIA
HepA/USA/MA/0027/2018			MA	2018	Yes	10368					No	IIIA
HepA/USA/MA/0105/2018	SAMN56709703		MA	2018	Yes	588976	10970	7440	7439	149.66	Yes	IIIA
HepA/USA/MA/0077/2018	SAMN56709684		MA	2018	Yes	716104	7272	7421	7421	99.65	Yes	IIIA
HepA/USA/MA/0210/2019			MA	2019	No	495670					No
HepA/USA/MA/0353/2020	SAMN56709858		MA	2020	Yes	1837336	2636	7327	7326	36.34	Yes	IA
HepA/USA/MA/0332/2019			MA	2019	No	137862					No
HepA/USA/MA/0069/2018	SAMN56709679		MA	2018	Yes	613120	1344	7305	7305	18.68	Yes	IIIA
HepA/USA/MA/0198/2019	SAMN56709774		MA	2019	Yes	108718	5054	7422	7421	68.78	Yes	IIIA
HepA/USA/MA/0342/2019			MA	2019	No	537524					No
HepA/USA/MA/0206/2019	SAMN56709781		MA	2019	Yes	241338	2366	7417	7417	32.22	Yes	IIIA
HepA/USA/MA/0336/2019			MA	2019	No	311496					No
HepA/USA/MA/0121/2018			MA	2018	Yes	141700					No
HepA/USA/MA/0116/2018			MA	2018	Yes	369854	64712	7450	7450	877.3	No
HepA/USA/MA/0288/2019	SAMN56709831		MA	2019	Yes	547884	235816	7458	7458	3193.54	Yes	IIIA
HepA/USA/MA/0295/2019	SAMN56709836		MA	2019	Yes	310016	5924	7421	7421	80.63	Yes	IIIA
HepA/USA/MA/0222/2019	SAMN56709791		MA	2019	Yes	270658	70292	7447	7447	953.34	Yes	IIIA
HepA/USA/MA/0366/2024	SAMN56709867		MA	2024	No	202382724	1989299	7479	7479	27417.96	Yes	IIIA	X												X
HepA/USA/MA/0064/2018			MA	2018	Yes	92750					No
HepA/USA/MA/0091/2018			MA	2018	Yes						No
HepA/USA/MA/0291/2019	SAMN56709832		MA	2019	Yes	16546888	2142282	7470	7470	28965.26	Yes	IIIA
HepA/USA/MA/0273/2019			MA	2019	Yes	617468	652	7286	7024	9.04	No
HepA/USA/MA/0269/2019	SAMN56709822		MA	2019	Yes	59582	22424	7458	7458	303.68	Yes	IB
HepA/USA/MA/0287/2019			MA	2019	No	49734					No
HepA/USA/MA/0223/2018			MA	2018	Yes	217452	56702	7449	7449	768.81	No
HepA/USA/MA/0368/2024			MA	2024	No	1130102					No		X						X						X
HepA/USA/MA/0361/2023			MA	2023	Yes	3453168	744	7404	6342	10.01	No	IB	X			96.88	0.04	3.08	X			64.61	0.02	35.37	X	7403	6447	97.35	2.6	0.05
HepA/USA/MA/0093/2018			MA	2018	No	1252338					No
HepA/USA/MA/0365/2024	SAMN56709866		MA	2024	Yes	849192	916	7402	7313	18.6	Yes	IB	X						X
HepA/USA/MA/0004/2018	SAMN56709632		MA	2018	Yes	3531168	889464	7471	7471	13389.62	Yes	IIIA
HepA/USA/MA/0294/2019	SAMN56709835		MA	2019	Yes	291542	34342	7447	7447	465.76	Yes	IIIA
HepA/USA/MA/0201/2019			MA	2019	No	387096					No
HepA/USA/MA/0134/2018	SAMN56709718		MA	2018	Yes	1453352	9222	7418	7418	125.56	Yes	IIIA
HepA/USA/MA/0277/2019	SAMN56709826		MA	2019	Yes	1234266	367132	7481	7481	4956.6	Yes	IA
HepA/USA/MA/0242/2018			MA	2018	Yes	294298					No
HepA/USA/MA/0197/2019	SAMN56709773		MA	2019	Yes	277732	768	7360	7242	10.54	Yes	IIIA
HepA/USA/MA/0211/2019			MA	2019	Yes	2061148					No
HepA/USA/MA/0138/2018	SAMN56709722		MA	2018	Yes	4930520	958195	7471	7471	12953.78	Yes	IIIA
HepA/USA/MA/0350/2020			MA	2020	No	171684					No
HepA/USA/MA/0331/2019		HepA/USA/MA/0330/2019	MA	2019	No	633098					No
HepA/USA/MA/0139/2018	SAMN56709723		MA	2018	Yes	1440744	438720	7469	7469	5932.62	Yes	IIIA
HepA/USA/MA/0330/2019		HepA/USA/MA/0331/2019	MA	2019	No	602368					No
HepA/USA/MA/0241/2018	SAMN56709804		MA	2018	Yes	2003118	288178	7466	7466	3898.47	Yes	IIIA
HepA/USA/MA/0094/2018	SAMN56709694		MA	2018	Yes	114502	13662	7444	7444	186.48	Yes	IIIA
HepA/USA/MA/0032/2018	SAMN56709651		MA	2018	Yes	410668	1452	7342	7342	19.97	Yes	IIIA
HepA/USA/MA/0039/2018	SAMN56709656		MA	2018	Yes	4668354	858584	7470	7470	11608.7	Yes	IIIA
HepA/USA/MA/0362/2023	SAMN56709864		MA	2023	Yes	21010292	784	7379	7342	15.57	Yes	IB	X	7315	4549	95.92	0.23	3.85	X	7379	7133	62.56	0.2	37.24	X			96.95	3.05	0
HepA/USA/MA/0315/2019	SAMN56709845		MA	2019	Yes	663432	225644	7463	7463	3053.74	Yes	IA
HepA/USA/MA/0200/2019	SAMN56709776		MA	2019	Yes	147732	5652	7413	7413	77.01	Yes	IIIA
HepA/USA/MA/0129/2018	SAMN56709715		MA	2018	Yes	320824	9498	7421	7421	129.27	Yes	IIIA
HepA/USA/MA/0136/2018	SAMN56709720		MA	2018	Yes	316166	11566	7436	7436	157.1	Yes	IIIA
HepA/USA/MA/0154/2018	SAMN56709737		MA	2018	Yes	276018	21226	7440	7440	288.15	Yes	IIIA
HepA/USA/MA/0228/2018			MA	2018	Yes	1043176	480	7134	6711	6.8	No
HepA/USA/MA/0126/2018			MA	2018	No	1552552					No
HepA/USA/MA/0016/2018	SAMN56709642		MA	2018	Yes	81246	3226	7405	7404	44	Yes	IIIA
HepA/USA/MA/0191/2019	SAMN56709769		MA	2019	Yes	494570	2030	7402	7402	27.7	Yes	IIIA
HepA/USA/MA/0147/2018	SAMN56709730		MA	2018	Yes	806304	101232	7455	7455	1371.49	Yes	IIIA
HepA/USA/MA/0286/2019	SAMN56709830		MA	2019	Yes	81312	1432	7359	7359	19.65	Yes	IIIA
HepA/USA/MA/0113/2018	SAMN56709708		MA	2018	Yes	389918	1594	7309	7309	22.19	Yes	IIIA
HepA/USA/MA/0073/2018	SAMN56709682		MA	2018	Yes	92446	15066	7440	7440	205.63	Yes	IIIA
HepA/USA/MA/0274/2019			MA	2019	Yes	24072	164	6892	3994	2.4	No
HepA/USA/MA/0322/2019	SAMN56709849		MA	2019	Yes	469276	7256	7440	7440	98.5	Yes	IIIA
HepA/USA/MA/0367/2024	SAMN56709868		MA	2024	Yes	8877486	77390	7470	7470	1341.87	Yes	IA	X	7459	7459	99.29	0.66	0.05	X	7463	7462	90.31	9.47	0.22	X			73.7	24.85	1.45
HepA/USA/MA/0106/2018	SAMN56709704		MA	2018	Yes	902478	297480	7466	7466	4047.9	Yes	IIIA
HepA/USA/MA/0256/2018			MA	2018	Yes	118274	480	7292	6318	6.65	No
HepA/USA/MA/0026/2018	SAMN56709648		MA	2018	Yes	3562	1436	7310	7310	19.84	Yes	IIIA
HepA/USA/MA/0034/2018	SAMN56709652		MA	2018	Yes	833358	136826	7449	7449	1855.21	Yes	IIIA
HepA/USA/MA/0043/2018	SAMN56709659		MA	2018	Yes	1016106	12568	7439	7439	170.64	Yes	IIIA
HepA/USA/MA/0074/2018			MA	2018	Yes	538					No
HepA/USA/MA/0225/2018			MA	2018	Yes	699580	80	6864	2579	1.18	No
HepA/USA/MA/0301/2018	SAMN56709839		MA	2018	Yes	296300	8630	7428	7428	117.34	Yes	IIIA
HepA/USA/MA/0067/2018	SAMN56709678		MA	2018	Yes	4362294	31040	7449	7449	422.91	Yes	IIIA
HepA/USA/MA/0266/2018			MA	2018	Yes	328216	328	7230	5834	4.58	No
HepA/USA/MA/0240/2018	SAMN56709803		MA	2018	Yes	528794	220834	7460	7460	2989.84	Yes	IIIA
HepA/USA/MA/0013/2018	SAMN56709640		MA	2018	Yes	4656886	962974	7470	7470	14688.31	Yes	IIIA
HepA/USA/MA/0204/2019	SAMN56709779		MA	2019	Yes	832348	7002	7417	7416	95.35	Yes	IIIA
HepA/USA/NH/0060/2019			NH	2019	Unknown - NH Case	173546					No
HepA/USA/NH/0061/2019			NH	2019	Unknown - NH Case	15216	188	6903	3620	2.75	No
HepA/USA/NH/0007/2019			NH	2019	Unknown - NH Case	137846					No
HepA/USA/NH/0069/2019	SAMN56709906		NH	2019	Unknown - NH Case	67076	4166	7381	7381	57.01	Yes	IIIA
HepA/USA/NH/0067/2019	SAMN56709904		NH	2019	Unknown - NH Case	1817502	1202	7264	7233	16.71	Yes	IIIA
HepA/USA/NH/0012/2019	SAMN56709879		NH	2019	Unknown - NH Case	791620	259348	7470	7470	3506.58	Yes	IB
HepA/USA/NH/0009/2019	SAMN56709877		NH	2019	Unknown - NH Case	22172	4644	7374	7374	63.61	Yes	IIIA
HepA/USA/NH/0013/2019	SAMN56709880		NH	2019	Unknown - NH Case	1657398	152980	7462	7462	2070.62	Yes	IIIA
HepA/USA/NH/0011/2019			NH	2019	Unknown - NH Case	216794	946	7170	7023	13.33	No
HepA/USA/NH/0065/2019	SAMN56709903		NH	2019	Unknown - NH Case	707986	186780	7459	7459	2529.13	Yes	IIIA
HepA/USA/NH/0010/2019	SAMN56709878		NH	2019	Unknown - NH Case	340904	96090	7449	7449	1302.87	Yes	IIIA
HepA/USA/NH/0063/2019			NH	2019	Unknown - NH Case	24824					No
HepA/USA/NH/0064/2019	SAMN56709902		NH	2019	Unknown - NH Case	9769556	256382	7461	7461	3470.66	Yes	IIIA
HepA/USA/NH/0033/2019			NH	2019	Unknown - NH Case	194358					No
HepA/USA/NH/0014/2019	SAMN56709881		NH	2019	Unknown - NH Case	3811548	514618	7469	7469	6958.95	Yes	IIIA
HepA/USA/NH/0070/2019			NH	2019	Unknown - NH Case	1532234	478	7168	6139	6.74	No
HepA/USA/NH/0020/2019			NH	2019	Unknown - NH Case	1452522	614	7215	6527	8.6	No
HepA/USA/NH/0023/2019	SAMN56709887		NH	2019	Unknown - NH Case	10165136	61224	7455	7455	829.46	Yes	IIIA
HepA/USA/NH/0068/2019	SAMN56709905		NH	2019	Unknown - NH Case	672950	5684	7347	7347	78.14	Yes	IIIA
HepA/USA/NH/0015/2019			NH	2019	Unknown - NH Case	6677390					No
HepA/USA/NH/0094/2019	SAMN56709922		NH	2019	Unknown - NH Case	1008818	305269	7467	7467	4129.12	Yes	IIIA
HepA/USA/NH/0036/2019	SAMN56709890		NH	2019	Unknown - NH Case	94150	1680	7279	7279	23.31	Yes	IIIA
HepA/USA/NH/0017/2019	SAMN56709882		NH	2019	Unknown - NH Case	103082	19072	7414	7414	259.82	Yes	IIIA
HepA/USA/NH/0016/2019			NH	2019	Unknown - NH Case	67500					No
HepA/USA/NH/0072/2019	SAMN56709908		NH	2019	Unknown - NH Case	2666912	1774	7329	7329	24.45	Yes	IIIA
HepA/USA/NH/0018/2019	SAMN56709883		NH	2019	Unknown - NH Case	237508	2092	7375	7374	28.65	Yes	IB
HepA/USA/NH/0074/2019	SAMN56709910		NH	2019	Unknown - NH Case	449122	1558	7274	7274	21.63	Yes	IIIA
HepA/USA/NH/0022/2019	SAMN56709886		NH	2019	Unknown - NH Case	1054114	4236	7387	7386	57.92	Yes	IIIA
HepA/USA/NH/0019/2019	SAMN56709884		NH	2019	Unknown - NH Case	190492	3276	7396	7396	44.74	Yes	IIIA
HepA/USA/NH/0026/2019			NH	2019	Unknown - NH Case	967440					No
HepA/USA/NH/0087/2019	SAMN56709919		NH	2019	Unknown - NH Case	855766	169464	7464	7464	2293.12	Yes	IIIA
HepA/USA/NH/0100/2019	SAMN56709925		NH	2019	Unknown - NH Case	42350	2800	7363	7363	38.41	Yes	IIIA
HepA/USA/NH/0021/2019	SAMN56709885		NH	2019	Unknown - NH Case	97734	2570	7315	7314	35.48	Yes	IIIA
HepA/USA/NH/0024/2019			NH	2019	Unknown - NH Case	17766	650	7305	6632	8.99	No
HepA/USA/NH/0078/2019	SAMN56709913		NH	2019	Unknown - NH Case	178642	75814	7447	7447	1028.23	Yes	IIIA
HepA/USA/NH/0080/2019			NH	2019	Unknown - NH Case	3018118	554	7115	6171	7.86	No
HepA/USA/NH/0081/2019	SAMN56709915		NH	2019	Unknown - NH Case	1984538	27768	7427	7425	377.62	Yes	IIIA
HepA/USA/NH/0025/2019			NH	2019	Unknown - NH Case	196954	10018	7432	7431	136.14	No
HepA/USA/NH/0079/2019	SAMN56709914		NH	2019	Unknown - NH Case	2605556	149456	7454	7454	2025.09	Yes	IIIA
HepA/USA/NH/0084/2019			NH	2019	Unknown - NH Case	962828	166	6391	3684	2.62	No
HepA/USA/NH/0116/2020			NH	2020	Unknown - NH Case	545732	828	7293	7117	11.47	No
HepA/USA/NH/0082/2019	SAMN56709916		NH	2019	Unknown - NH Case	998222	2592	7379	7379	35.48	Yes	IB
HepA/USA/NH/0088/2019	SAMN56709920		NH	2019	Unknown - NH Case	782844	3576	7356	7356	49.1	Yes	IIIA
HepA/USA/NH/0004/2019			NH	2019	Unknown - NH Case	132598	164	7069	3683	2.34	No
HepA/USA/NH/0089/2019			NH	2019	Unknown - NH Case	2533630					No
HepA/USA/NH/0028/2019			NH	2019	Unknown - NH Case	1433968					No
HepA/USA/NH/0027/2019			NH	2019	Unknown - NH Case	1116070	108	6975	2600	1.56	No
HepA/USA/NH/0029/2019	SAMN56709888		NH	2019	Unknown - NH Case	285206	19722	7446	7446	267.52	Yes	IIIA
HepA/USA/NH/0031/2019	SAMN56709889		NH	2019	Unknown - NH Case	3513798	30922	7444	7444	419.55	Yes	IIIA
HepA/USA/NH/0090/2019			NH	2019	Unknown - NH Case	134222	980	7369	6519	13.43	No
HepA/USA/NH/0030/2019			NH	2019	Unknown - NH Case	746504					No
HepA/USA/NH/0092/2019	SAMN56709921		NH	2019	Unknown - NH Case	6844338	74680	7454	7454	1011.9	Yes	IIIA
HepA/USA/NH/0032/2019			NH	2019	Unknown - NH Case	12055750	762	7310	6861	10.53	No
HepA/USA/NH/0098/2019			NH	2019	Unknown - NH Case	1091786	374	7004	5858	5.39	No
HepA/USA/NH/0034/2019			NH	2019	Unknown - NH Case	90144	328	7083	5202	4.68	No
HepA/USA/NH/0075/2019			NH	2019	Unknown - NH Case	77752					No
HepA/USA/NH/0045/2019	SAMN56709894		NH	2019	Unknown - NH Case	462982	191002	7471	7471	2582.14	Yes	IB
HepA/USA/NH/0040/2019			NH	2019	Unknown - NH Case	49242	972	7132	7016	13.77	No
HepA/USA/NH/0093/2019			NH	2019	Unknown - NH Case	10517558					No
HepA/USA/NH/0035/2019			NH	2019	Unknown - NH Case	302038	166	6804	3509	2.46	No
HepA/USA/MA/0307/2019	SAMN56709843		CT	2019	No	127548	43630	7463	7463	590.46	Yes	IB
HepA/USA/MA/0212/2019	SAMN56709783		NH	2019	No	14301510	1561984	7473	7473	21110.72	Yes	IIIA
HepA/USA/NH/0095/2019	SAMN56709923		NH	2019	Unknown - NH Case	153564	38088	7430	7430	517.75	Yes	IIIA
HepA/USA/NH/0110/2019			NH	2019	Unknown - NH Case	4082012	1016	7302	7112	14.05	No
HepA/USA/NH/0042/2019	SAMN56709892		NH	2019	Unknown - NH Case	93744	45304	7439	7439	615.1	Yes	IB
HepA/USA/NH/0052/2019	SAMN56709899		NH	2019	Unknown - NH Case	176094	1034	7274	7136	14.36	Yes	IIIA
HepA/USA/NH/0058/2019			NH	2019	Unknown - NH Case	17846					No
HepA/USA/NH/0037/2019			NH	2019	Unknown - NH Case	1198940	160	7053	3644	2.29	No
HepA/USA/NH/0044/2019			NH	2019	Unknown - NH Case	685000	36	6715	1618	0.54	No
HepA/USA/NH/0097/2019			NH	2019	Unknown - NH Case	5572					No
HepA/USA/NH/0106/2019			NH	2019	Unknown - NH Case	434646					No
HepA/USA/NH/0057/2019			NH	2019	Unknown - NH Case	356776	160	6867	3637	2.35	No
HepA/USA/NH/0041/2019			NH	2019	Unknown - NH Case	29564	660	7146	6894	9.33	No
HepA/USA/NH/0038/2019	SAMN56709891		NH	2019	Unknown - NH Case	89624	3262	7356	7356	44.79	Yes	IIIA
HepA/USA/NH/0046/2019	SAMN56709895		NH	2019	Unknown - NH Case	5179150	719000	7469	7469	9722.72	Yes	IIIA
HepA/USA/NH/0039/2019			NH	2019	Unknown - NH Case	1893800	288	6570	3955	4.43	No
HepA/USA/NH/0043/2019	SAMN56709893		NH	2019	Unknown - NH Case	1352334	4962	7380	7359	67.91	Yes	IB
HepA/USA/NH/0101/2019	SAMN56709926		NH	2019	Unknown - NH Case	63024	10530	7419	7419	143.35	Yes	IIIA
HepA/USA/NH/0008/2019	SAMN56709876		NH	2019	Unknown - NH Case	107004	3396	7359	7359	46.61	Yes	IIIA
HepA/USA/NH/0105/2019			NH	2019	Unknown - NH Case	489788					No
HepA/USA/NH/0054/2019			NH	2019	Unknown - NH Case	187444					No
HepA/USA/NH/0005/2019	SAMN56709875		NH	2019	Unknown - NH Case	8470954	85728	7466	7466	1159.73	Yes	IB
HepA/USA/NH/0102/2019	SAMN56709927		NH	2019	Unknown - NH Case	5457906	809676	7474	7474	10941.57	Yes	IIIA
HepA/USA/NH/0111/2019	SAMN56709932		NH	2019	Unknown - NH Case	66684	4476	7429	7429	60.85	Yes	IIIA
HepA/USA/NH/0107/2019	SAMN56709929		NH	2019	Unknown - NH Case	373712	16780	7444	7443	227.67	Yes	IIIA
HepA/USA/NH/0047/2019	SAMN56709896		NH	2019	Unknown - NH Case	773928	109238	7462	7462	1478.56	Yes	IB
HepA/USA/NH/0006/2019			NH	2019	Unknown - NH Case	4893968	622	7253	6633	8.66	No
HepA/USA/NH/0109/2019	SAMN56709931		NH	2019	Unknown - NH Case	729140	2942	7376	7362	40.28	Yes	IIIA
HepA/USA/NH/0048/2019			NH	2019	Unknown - NH Case	1501724	104	6436	2892	1.63	No
HepA/USA/NH/0104/2019	SAMN56709928		NH	2019	Unknown - NH Case	172972	64510	7447	7447	874.92	Yes	IIIA
HepA/USA/NH/0071/2019	SAMN56709907		NH	2019	Unknown - NH Case	2536050	486986	7478	7478	6577.37	Yes	IB
HepA/USA/NH/0049/2019	SAMN56709897		NH	2019	Unknown - NH Case	14926	3838	7378	7378	52.54	Yes	IB
HepA/USA/NH/0096/2019			NH	2019	Unknown - NH Case	180618	634	7234	6719	8.85	No
HepA/USA/NH/0115/2020	SAMN56709933		NH	2020	Unknown - NH Case	5951304	440804	7469	7469	5960.8	Yes	IIIA
HepA/USA/NH/0108/2019	SAMN56709930		NH	2019	Unknown - NH Case	136310	5266	7421	7421	71.67	Yes	IIIA
HepA/USA/NH/0050/2019			NH	2019	Unknown - NH Case	186780					No
HepA/USA/NH/0076/2019	SAMN56709911		NH	2019	Unknown - NH Case	3426930	594544	7472	7472	8036.53	Yes	IIIA
HepA/USA/NH/0002/2019			NH	2019	Unknown - NH Case	387052					No
HepA/USA/NH/0053/2019	SAMN56709900		NH	2019	Unknown - NH Case	394706	143726	7456	7456	1946.93	Yes	IIIA
HepA/USA/NH/0103/2019			NH	2019	Unknown - NH Case	2574284	292	7024	5047	4.2	No
HepA/USA/NH/0001/2019	SAMN56709874		NH	2019	Unknown - NH Case	2016786	3206	7308	7308	44.31	Yes	IB
HepA/USA/NH/0062/2019			NH	2019	Unknown - NH Case	3162					No
HepA/USA/NH/0086/2019	SAMN56709918		NH	2019	Unknown - NH Case	28502	1756	7329	7328	24.2	Yes	IIIA
HepA/USA/NH/0112/2019			NH	2019	Unknown - NH Case	3735290	358	6875	5204	5.26	No
HepA/USA/NH/0003/2019			NH	2019	Unknown - NH Case	738340	90	6663	2631	1.36	No
HepA/USA/NH/0085/2019			NH	2019	Unknown - NH Case	242844	246	7073	4885	3.51	No
HepA/USA/NH/0099/2019	SAMN56709924		NH	2019	Unknown - NH Case	1888848	355136	7468	7468	4802.99	Yes	IIIA
HepA/USA/NH/0056/2019			NH	2019	Unknown - NH Case	2758					No
HepA/USA/NH/0077/2019	SAMN56709912		NH	2019	Unknown - NH Case	171642	11984	7469	7469	162.05	Yes	IB
HepA/USA/NH/0117/2020	SAMN56709934		NH	2020	Unknown - NH Case	464502	79176	7452	7452	1073.1	Yes	IIIA
HepA/USA/NH/0066/2019			NH	2019	Unknown - NH Case	4910930	532	7155	6371	7.51	No
HepA/USA/NH/0083/2019	SAMN56709917		NH	2019	Unknown - NH Case	1010614	3512	7331	7331	48.39	Yes	IIIA
HepA/USA/NH/0091/2019			NH	2019	Unknown - NH Case	1662094	118	6100	3081	1.95	No
HepA/USA/NH/0059/2019			NH	2019	Unknown - NH Case	44282	126	6677	2593	1.91	No
HepA/USA/NH/0113/2019			NH	2019	Unknown - NH Case	564676					No
HepA/USA/NH/0073/2019	SAMN56709909		NH	2019	Unknown - NH Case	2209330	75080	7446	7446	1018.41	Yes	IIIA
HepA/USA/NH/0055/2019	SAMN56709901		NH	2019	Unknown - NH Case	1490650	20938	7421	7421	284.97	Yes	IIIA
HepA/USA/NH/0051/2019	SAMN56709898		NH	2019	Unknown - NH Case	250480	26928	7423	7423	366.39	Yes	IIIA
HepA/USA/NH/0114/2020			NH	2020	Unknown - NH Case	1234288	250	7354	4664	3.43	No
HepA/USA/MA/0265/2018		HepA/USA/MA/0264/2018	MA	2018	Yes	107542	1308	7351	7351	17.97	No
HepA/USA/MA/0264/2018	SAMN56709820	HepA/USA/MA/0265/2018	MA	2018	Yes	666630	5506	7425	7424	74.9	Yes	IIIA
HepA/USA/MA/0180/2019	SAMN56709758		MA	2019	Yes	244920	3432	7388	7388	46.92	Yes	IIIA
HepA/USA/MA/0292/2019	SAMN56709833		MA	2019	Yes	1047670	221912	7454	7454	3006.86	Yes	IIIA
HepA/USA/MA/0165/2019	SAMN56709748		MA	2019	Yes	320600	850	7298	7228	11.76	Yes	IIIA
HepA/USA/MA/0053/2018	SAMN56709668		MA	2018	Yes	261456	4458	7378	7378	61.23	Yes	IIIA
HepA/USA/MA/0333/2019		HepA/USA/MA/0334/2019	MA	2019	Yes	976272	3074	7379	7374	42.08	No
HepA/USA/MA/0202/2019	SAMN56709777		MA	2019	Yes	143978	3760	7388	7388	51.4	Yes	IIIA
HepA/USA/MA/0334/2019	SAMN56709854	HepA/USA/MA/0333/2019	MA	2019	Yes	95800	3638	7404	7404	49.63	Yes	IIIA
HepA/USA/MA/0214/2019			MA	2019	Yes	18966					No
HepA/USA/MA/0084/2018	SAMN56709689		MA	2018	Yes	272334	896	7371	7292	12.33	Yes	IIIA
HepA/USA/MA/0339/2019	SAMN56709855		MA	2019	Yes	100858	1252	7371	7349	17.16	Yes	IIIA
HepA/USA/MA/0335/2019			MA	2019	Yes	2087136					No
HepA/USA/MA/0375/2024			MA	2024	No	7252936					No		X						X						X
HepA/USA/MA/0110/2018			MA	2018	Yes	453164	280	7257	4915	3.92	No
HepA/USA/MA/0142/2018		HepA/USA/MA/0148/2018	MA	2018	Yes	195004	3300	7412	7412	44.97	No
HepA/USA/MA/0148/2018	SAMN56709731	HepA/USA/MA/0142/2018	MA	2018	Yes	226700	2376	7405	7405	32.41	Yes	IIIA
HepA/USA/MA/0080/2018	SAMN56709687		MA	2018	Yes	1015668	122812	7458	7457	1673.98	Yes	IIIA
HepA/USA/MA/0325/2019	SAMN56709850		MA	2019	Yes	451370	2166	7355	7355	29.74	Yes	IIIA
HepA/USA/MA/0364/2024	SAMN56709865		MA	2024	No	3024252	156029	7492	7492	2082.22	Yes	IB	X			91.37	8.63	0	X	7014	2144	29.93	70.07	0	X	7475	7475	14.42	85.52	0.06
HepA/USA/MA/0323/2019			MA	2019	No	298386					No
HepA/USA/MA/0345/2019			MA	2019	Yes	1012070	366	7352	5757	5.03	No
HepA/USA/MA/0199/2019	SAMN56709775		MA	2019	Yes	101600	924	7323	7308	12.74	Yes	IIIA
HepA/USA/MA/0281/2019			MA	2019	Yes	128340	630	7212	6995	8.82	No
HepA/USA/MA/0145/2018	SAMN56709728		MA	2018	Yes	506304	4258	7406	7406	58.07	Yes	IIIA
HepA/USA/MA/0337/2019			MA	2019	No	2810170					No
HepA/USA/MA/0290/2019		HepA/USA/MA/0300/2019	MA	2019	Yes	59912	1094	7271	7250	15.2	No
HepA/USA/MA/0184/2019	SAMN56709762		MA	2019	Yes	237850	27942	7440	7440	379.32	Yes	IIIA
HepA/USA/MA/0203/2019	SAMN56709778		MA	2019	Yes	361648	6944	7428	7428	94.42	Yes	IIIA
HepA/USA/MA/0055/2018	SAMN56709670		MA	2018	Yes	661484	3422	7383	7382	47	Yes	IIIA
HepA/USA/MA/0155/2018	SAMN56709738		MA	2018	Yes	164724	11176	7428	7428	151.96	Yes	IIIA
HepA/USA/MA/0066/2018			MA	2018	Yes						No
HepA/USA/MA/0086/2018	SAMN56709691		MA	2018	Yes	200250	14316	7436	7436	195.32	Yes	IIIA
HepA/USA/MA/0172/2018	SAMN56709754		MA	2019	Yes	423058	34648	7454	7454	469.47	Yes	IIIA
HepA/USA/MA/0271/2018	SAMN56709823		MA	2018	Yes	52498	23170	7440	7440	314.54	Yes	IIIA
HepA/USA/MA/0173/2019			MA	2019	Yes	137234	60	7077	1904	0.86	No
HepA/USA/MA/0018/2018	SAMN56709643		MA	2018	Yes	1002828	3784	7431	7431	55.41	Yes	IIIA
HepA/USA/MA/0131/2018			MA	2018	Yes	187260	622	7314	7261	8.59	No
HepA/USA/MA/0085/2018	SAMN56709690		MA	2018	Yes	417428	66912	7447	7447	911.53	Yes	IIIA
HepA/USA/MA/0060/2018	SAMN56709673		MA	2018	Yes	213734	18168	7439	7439	248.07	Yes	IIIA
HepA/USA/MA/0031/2018			MA	2018	Yes	295182	24	4032	954	0.6	No	IIIA
HepA/USA/MA/0082/2018			MA	2018	Yes						No
HepA/USA/MA/0192/2019	SAMN56709770		MA	2019	Yes	7354448	1072419	7478	7478	14484.4	Yes	IIIA
HepA/USA/MA/0124/2018			MA	2018	Yes	459490	318	7274	5836	4.42	No
HepA/USA/MA/0021/2018	SAMN56709645		MA	2018	Yes	309982	27322	7446	7446	370.6	Yes	IIIA
HepA/USA/MA/0125/2018	SAMN56709713		MA	2018	Yes	574130	105722	7464	7463	1430.59	Yes	IIIA
HepA/USA/MA/0179/2019			MA	2019	Yes	96680	628	7283	6537	8.71	No
HepA/USA/MA/0163/2018	SAMN56709746		MA	2018	Yes	315782	33494	7447	7447	454.26	Yes	IIIA
HepA/USA/MA/0300/2019	SAMN56709838	HepA/USA/MA/0290/2019	MA	2019	Yes	183758	22568	7440	7440	306.37	Yes	IIIA
HepA/USA/MA/0123/2018	SAMN56709712		MA	2018	Yes	229022	1836	7356	7356	25.21	Yes	IIIA
HepA/USA/MA/0279/2019			MA	2019	Yes	11636					No
HepA/USA/MA/0096/2018	SAMN56709696		MA	2018	Yes	229368	6770	7374	7374	93.02	Yes	IIIA
HepA/USA/MA/0081/2018	SAMN56709688		MA	2018	Yes	16392682	3958	7436	7435	54.19	Yes	IIIA
HepA/USA/MA/0171/2019			MA	2019	Yes	113984					No
HepA/USA/MA/0237/2018	SAMN56709801		MA	2018	Yes	935294	213122	7466	7464	2883.11	Yes	IIIA
HepA/USA/MA/0169/2018	SAMN56709752		MA	2019	Yes	210694	22926	7446	7446	310.98	Yes	IIIA
HepA/USA/MA/0194/2019			MA	2019	Yes	400146	420	7211	6303	5.88	No
HepA/USA/MA/0100/2018	SAMN56709698		MA	2018	Yes	71310	14114	7446	7445	192.2	Yes	IIIA
HepA/USA/MA/0260/2018	SAMN56709817		MA	2018	Yes	133100	4278	7417	7417	58.26	Yes	IIIA
HepA/USA/MA/0162/2018	SAMN56709745		MA	2018	Yes	220202	1350	7399	7399	18.43	Yes	IIIA
HepA/USA/MA/0071/2018	SAMN56709680		MA	2018	Yes	242332	12486	7439	7438	170.18	Yes	IIIA
HepA/USA/MA/0146/2018	SAMN56709729		MA	2018	Yes	303506	1154	7294	7294	15.98	Yes	IIIA
HepA/USA/MA/0250/2018	SAMN56709810		MA	2018	Yes	218616	6294	7414	7413	85.74	Yes	IIIA
* For samples sequenced using more than one method, total reads includes reads from all sequencing methods
