## Supplementary material for "Genomic epidemiology as a tool for understanding drivers of hepatitis A community outbreaks in Massachusetts and New Hampshire": Data S1: all_cities.txt_uppercase.txt_unique.txt_latitude_longitude.txt_updated.txt

city	latitude	longitude
ACTON	42.4850931	-71.43284
AGAWAM	42.0688621	-72.6151604
AMESBURY	42.8579536	-70.9300921
ASHLAND	42.25788116455078	-71.46429443359375
ATTLEBORO	41.9438129	-71.2806515
AUBURN	42.19075012207031	-71.85223388671875
BEDFORD	42.4917301	-71.2817947
BERLIN	42.38453674316406	-71.63079833984375
BEVERLY	42.5489744	-70.8781883
BILLERICA	42.5584264	-71.268947
BOSTON	42.3554334	-71.060511
BOYLSTON	42.353279	-71.7343582
BRAINTREE	42.2205956	-71.0041229
BRIMFIELD	42.136714935302734	-72.20445251464844
BROCKTON	42.0834335	-71.0183787
BROOKLINE	42.3329021	-71.1187421
BURLINGTON	42.50598907470703	-71.19407653808594
CAMBRIDGE	42.3656347	-71.1040018
CANTON	42.1584324	-71.1447732
CHARLTON	42.12946319580078	-71.97605895996094
CHATHAM	41.6820563	-69.9597376
CHELSEA	42.3912241	-71.0369301
CHESTNUT HILL	42.307348	-71.146571
CHICOPEE	42.1487691	-72.6071119
CLINTON	42.4212463	-71.6874099
CONCORD	42.4605189	-71.3488963
DEDHAM	42.2489143	-71.1755732
DORCHESTER	42.291413	-71.042158
E.BRIDGEWATER	42.0334341	-70.9592096
EAST LONGMEADOW	42.064906	-72.5129296
EASTHAMPTON	42.2708804	-72.6719579
EASTON	42.0245442	-71.1286594
ERVING	42.5999758	-72.4002873
EVERETT	42.40843	-71.0536625
FAIRHAVEN	41.6376043	-70.9036487
FALL RIVER	41.7010642	-71.1546367
FALMOUTH	41.5514979	-70.6147519
FOXBORO	42.0653768	-71.2478308
FOXBOROUGH	42.0653768	-71.2478308
FRAMINGHAM	42.2773177	-71.4165905
FRANKLIN	42.5896205	-72.6110645
GARDNER	42.5763523	-71.9952737
GLOUCESTER	42.6153595	-70.6624608
GRAFTON	42.2063399	-71.6853877
GRANBY	42.2570167	-72.5164772
GREENFIELD	42.5876342	-72.6002068
HADLEY	42.3424147	-72.5892108
HAVERHILL	42.7777829	-71.0767724
HOLBROOK	42.1552232	-71.008958
HOLDEN	42.3560836	-71.8623548
HOLYOKE	42.2071184	-72.6075851
HYANNIS	41.6534847	-70.2823732
JAMAICA PLAIN	42.3083662	-71.1153686
LANCASTER	42.4569773	-71.6731246
LAWRENCE	42.7070354	-71.1631137
LEICESTER	42.2459002	-71.9081505
LEOMINSTER	42.5267443	-71.7614891
LINCOLN	42.4259283	-71.3039469
LOWEL	42.6414437	-71.3085329
LOWELL	42.6414437	-71.3085329
LUDLOW	42.1589979	-72.4803259
LYNN	42.466763	-70.9494939
LYNNFIELD	42.5389836	-71.0481084
MALDEN	42.4268484	-71.0683741
MARION	41.7001043	-70.7628129
MARLBOROUGH	42.3459271	-71.5522874
MATTAPOISETT	41.6580466	-70.8135195
MEDFORD	42.4184296	-71.1061639
MELROSE	42.4564323	-71.064182
METHUEN	42.7262016	-71.1908924
MIDDLEBOROUGH	41.8931576	-70.9111517
MIDDLETON	42.5951005	-71.0159146
MILFORD	42.1428913	-71.5164618
MILLBURY	42.1913817	-71.7603934
MILTON	42.2501425	-71.065573
N.END BOSTON	42.3650974	-71.0544954
NATICK	42.2836393	-71.346996
NEEDHAM	42.2802645	-71.2360624
NEW BEDFORD	41.6362152	-70.934205
NEWBURYPORT	42.8132845	-70.8819188
NEWTON	42.3370414	-71.2092214
NORFOLK	42.1203892	-71.3351515
NORTH ANDOVER	42.6839894	-71.1127065
NORTH ATTLEBOROUGH	41.9841334	-71.3322798
NORTH CHELMSFORD	42.6389798	-71.3828403
NORTH FALMOUTH	41.6459404	-70.6183639
NORTH READING	42.5750939	-71.0786653
NORTHAMPTON	42.3178989	-72.6311006
NORWELL	42.1617681	-70.7939307
NORWOOD	42.194543	-71.1994976
PEABODY	42.5278731	-70.9286609
PITTSFIELD	42.4484778	-73.2541069
PLYMOUTH	41.8813502	-70.5981844
QUINCY	42.2509914	-71.0037374
READING	42.5260297	-71.1020262
REHOBOTH	41.8403786	-71.2494938
REVERE	42.4084302	-71.0119948
ROCKPORT	42.6556507	-70.6203216
RUTLAND	42.3767722	-71.9543851
SALEM	42.5195292	-70.8967226
SALISBURY	42.8417577	-70.8606083
SAUGUS	42.4648183	-71.010051
SHARON	42.1237328	-71.1787282
SHIRLEY	42.5438051	-71.6497972
SHREWSBURY	42.2960187	-71.71351
SOMERVILLE	42.3875968	-71.0994968
SOUTH BOSTON	42.3328966	-71.0448275
SOUTH WEYMOUTH	42.1751002	-70.9494899
SOUTHBRIDGE	42.075191	-72.0331938
SPENCER	42.2436316	-71.9934879
SPRINGFIELD	42.1018764	-72.5886727
STONEHAM	42.4802635	-71.0993581
STOUGHTON	42.1252079	-71.1022015
STOW	42.4365949	-71.5050009
SWAMPSCOTT	42.4699241	-70.9171507
TAUNTON	41.9019257	-71.0931485
TEMPLETON	42.5557546	-72.0677077
TEWKSBURY	42.6106479	-71.2342248
TOWNSEND	42.6672938	-71.7054364
WAKEFIELD	42.506484	-71.0728306
WALPOLE	42.1459019	-71.2538759
WALTHAM	42.3756401	-71.2358004
WAREHAM	41.7626037	-70.7217017
WATERTOWN	42.3652518	-71.1843236
WEBSTER	42.0501373	-71.8803308
WEST NEWTON	42.3481673	-71.2312924
WESTBOROUGH	42.2694308	-71.6129907
WESTFIELD	42.1205411	-72.7489158
WESTPORT	41.6220399	-71.0780195
WESTWOOD	42.2186913	-71.2233829
WEYMOUTH	42.2212188	-70.9391625
WILMINGTON	42.5464828	-71.1736669
WINCHENDON	42.6815126	-72.0499767
WINCHESTER	42.4523178	-71.1369982
WOBURN	42.4792618	-71.1522766
WORCESTER	42.2625621	-71.8018877
YARMOUTH	41.7056656	-70.2286314
NORTH PROVIDENCE	41.8500997	-71.4661703
HARTFORD	41.764582	-72.6908547
RANDOLPH	42.1626018	-71.0413386
MARSHFIELD	42.091769	-70.7055941
NORTHBOROUGH	42.3196015	-71.6422408
STERLING	42.4374411	-71.7601869
