## Supplementary material for "Genomic epidemiology as a tool for understanding drivers of hepatitis A community outbreaks in Massachusetts and New Hampshire": Data S1: donahue_denom_town.csv

Year	town	Population
2020	Abington	17062.0001
2020	Acton	24021.00018
2020	Acushnet	10559.00005
2020	Adams	8165.999947
2020	Agawam	28692.00012
2020	Alford	486.0000014
2020	Amesbury	17366
2020	Amherst	39263.00005
2020	Andover	36569.00008
2020	Aquinnah	438.9999957
2020	Arlington	46307.99963
2020	Ashburnham	6314.999981
2020	Ashby	3192.999983
2020	Ashfield	1694.999994
2020	Ashland	18832.00002
2020	Athol	11944.99995
2020	Attleboro	46461.00015
2020	Auburn	16889.00014
2020	Avon	4777.000038
2020	Ayer	8478.999958
2020	Barnstable	48915.99994
2020	Barre	5530.000019
2020	Becket	1930.999997
2020	Bedford	14383
2020	Belchertown	15349.99999
2020	Bellingham	16944.99994
2020	Belmont	27294.99997
2020	Berkley	6763.999987
2020	Berlin	3158.000011
2020	Bernardston	2101.999977
2020	Beverly	42670.00018
2020	Billerica	42118.99985
2020	Blackstone	9207.999992
2020	Blandford	1215.000004
2020	Bolton	5665.000015
2020	Boston	675646.9993
2020	Bourne	20451.99994
2020	Boxborough	5506.000034
2020	Boxford	8203.000069
2020	Boylston	4848.999969
2020	Braintree	39143.00006
2020	Brewster	10318.00012
2020	Bridgewater	28633.00003
2020	Brimfield	3693.999998
2020	Brockton	105643.0001
2020	Brookfield	3438.999987
2020	Brookline	63190.99948
2020	Buckland	1816.00001
2020	Burlington	26377.00009
2020	Cambridge	118402.9986
2020	Canton	24369.99988
2020	Carlisle	5237.000011
2020	Carver	11645
2020	Charlemont	1185.000004
2020	Charlton	13315
2020	Chatham	6594.000019
2020	Chelmsford	36392.00049
2020	Chelsea	40787.00012
2020	Cheshire	3257.999985
2020	Chester	1228.000006
2020	Chesterfield	1186.000009
2020	Chicopee	55560.00018
2020	Chilmark	1212.000006
2020	Clarksburg	1657.000002
2020	Clinton	15427.9999
2020	Cohasset	8380.999985
2020	Colrain	1605.999995
2020	Concord	18490.99988
2020	Conway	1760.999996
2020	Cummington	828.9999981
2020	Dalton	6330.000031
2020	Danvers	28087.00003
2020	Dartmouth	33782.99982
2020	Dedham	25364
2020	Deerfield	5089.999977
2020	Dennis	14674
2020	Dighton	8100.999947
2020	Douglas	8982.999966
2020	Dover	5923.000004
2020	Dracut	32617
2020	Dudley	11920.99998
2020	Dunstable	3358.000016
2020	Duxbury	16090.00002
2020	East Bridgewater	14440.00007
2020	East Brookfield	2223.999998
2020	East Longmeadow	16429.99991
2020	Eastham	5751.999977
2020	Easthampton	16211.00017
2020	Easton	25057.99997
2020	Edgartown	5168.000015
2020	Egremont	1371.999991
2020	Erving	1665.000003
2020	Essex	3675.000034
2020	Everett	49074.9998
2020	Fairhaven	15924.00003
2020	Fall River	94000
2020	Falmouth	32517.00012
2020	Fitchburg	41946.00035
2020	Florida	693.9999948
2020	Foxborough	18618.00011
2020	Framingham	72361.99969
2020	Franklin	33260.99995
2020	Freetown	9205.999996
2020	Gardner	21287.00003
2020	Georgetown	8470.000008
2020	Gill	1551.000013
2020	Gloucester	29728.99976
2020	Goshen	959.9999958
2020	Gosnold	69.99999909
2020	Grafton	19663.99986
2020	Granby	6109.999973
2020	Granville	1538.000015
2020	Great Barrington	7171.999985
2020	Greenfield	17767.99992
2020	Groton	11315.00003
2020	Groveland	6752.000061
2020	Hadley	5325.000061
2020	Halifax	7749.000034
2020	Hamilton	7560.999962
2020	Hampden	4966.000004
2020	Hancock	756.9999938
2020	Hanover	14833.00004
2020	Hanson	10639.00002
2020	Hardwick	2666.999994
2020	Harvard	6850.999983
2020	Harwich	13440.00002
2020	Hatfield	3352.000008
2020	Haverhill	67787.00037
2020	Hawley	352.9999995
2020	Heath	722.9999993
2020	Hingham	24284.00009
2020	Hinsdale	1918.999996
2020	Holbrook	11405.00005
2020	Holden	19905
2020	Holland	2603.000001
2020	Holliston	14996.00006
2020	Holyoke	38237.99969
2020	Hopedale	6017
2020	Hopkinton	18758.00001
2020	Hubbardston	4328.000002
2020	Hudson	20091.99994
2020	Hull	10072.00002
2020	Huntington	2093.999996
2020	Ipswich	13785.00002
2020	Kingston	13708.00002
2020	Lakeville	11523
2020	Lancaster	8441.000038
2020	Lanesborough	3037.99999
2020	Lawrence	89143.00027
2020	Lee	5787.999985
2020	Leicester	11086.99999
2020	Lenox	5094.999996
2020	Leominster	43782.00015
2020	Leverett	1864.999983
2020	Lexington	34453.99994
2020	Leyden	734.0000025
2020	Lincoln	7014.000004
2020	Littleton	10140.99995
2020	Longmeadow	15852.99998
2020	Lowell	115553.9996
2020	Ludlow	21002.00012
2020	Lunenburg	11782.00006
2020	Lynn	101252.9999
2020	Lynnfield	13000.00004
2020	Malden	66263.00027
2020	Manchester	5395.000023
2020	Mansfield	23860.00005
2020	Marblehead	20441.00006
2020	Marion	5346.999981
2020	Marlborough	41792.99976
2020	Marshfield	25825
2020	Mashpee	15060.00006
2020	Mattapoisett	6507.999969
2020	Maynard	10746.00005
2020	Medfield	12799.00005
2020	Medford	59658.99957
2020	Medway	13114.99995
2020	Melrose	29816.99988
2020	Mendon	6228.000008
2020	Merrimac	6722.999958
2020	Methuen	53059.00027
2020	Middleborough	24244.99988
2020	Middlefield	384.9999969
2020	Middleton	9778.999985
2020	Milford	30378.99989
2020	Millbury	13831.00002
2020	Millis	8460.000053
2020	Millville	3174.000007
2020	Milton	28630.00003
2020	Monroe	118.000001
2020	Monson	8149.999935
2020	Montague	8580.000008
2020	Monterey	1094.999996
2020	Montgomery	818.9999952
2020	Mount Washington	159.9999997
2020	Nahant	3333.999981
2020	Nantucket	14255.00004
2020	Natick	37006.00003
2020	Needham	32090.99982
2020	New Ashford	250.0000017
2020	New Bedford	101079.0004
2020	New Braintree	996.0000017
2020	New Marlborough	1528.000004
2020	New Salem	982.9999988
2020	Newbury	6716.000038
2020	Newburyport	18288.99998
2020	Newton	88923.00037
2020	Norfolk	11662.00013
2020	North Adams	12961.00002
2020	North Andover	30914.99997
2020	North Attleborough	30833.99982
2020	North Brookfield	4735.000008
2020	North Reading	15553.99993
2020	Northampton	29571.00002
2020	Northborough	15740.99992
2020	Northbridge	16335
2020	Northfield	2865.999998
2020	Norton	19202.00011
2020	Norwell	11350.99997
2020	Norwood	31610.99985
2020	Oak Bluffs	5340.999989
2020	Oakham	1850.999993
2020	Orange	7569.000019
2020	Orleans	6306.999962
2020	Otis	1634.000002
2020	Oxford	13346.99997
2020	Palmer	12447.99997
2020	Paxton	5003.999969
2020	Peabody	54481.00006
2020	Pelham	1280.000007
2020	Pembroke	18361.00002
2020	Pepperell	11603.99998
2020	Peru	814.0000055
2020	Petersham	1194.000008
2020	Phillipston	1725.999987
2020	Pittsfield	43927.00006
2020	Plainfield	633.0000048
2020	Plainville	9945.000015
2020	Plymouth	61216.99951
2020	Plympton	2929.999996
2020	Princeton	3494.999996
2020	Provincetown	3664.000006
2020	Quincy	101635.9999
2020	Randolph	34984.00018
2020	Raynham	15141.99994
2020	Reading	25517.99982
2020	Rehoboth	12501.99996
2020	Revere	62185.99997
2020	Richmond	1407.000013
2020	Rochester	5716.999992
2020	Rockland	17802.99996
2020	Rockport	6992.000015
2020	Rowe	424
2020	Rowley	6161.000034
2020	Royalston	1249.999995
2020	Russell	1643.000005
2020	Rutland	9049.000034
2020	Salem	44479.99985
2020	Salisbury	9236.000042
2020	Sandisfield	988.9999871
2020	Sandwich	20259.00003
2020	Saugus	28618.99995
2020	Savoy	644.9999986
2020	Scituate	19063.00005
2020	Seekonk	15531.00002
2020	Sharon	18575
2020	Sheffield	3327.000034
2020	Shelburne	1883.999991
2020	Sherborn	4400.999992
2020	Shirley	7431.000019
2020	Shrewsbury	38324.99991
2020	Shutesbury	1716.999993
2020	Somerset	18302.99982
2020	Somerville	81044.99966
2020	South Hadley	18150.00011
2020	Southampton	6223.999969
2020	Southborough	10450.00006
2020	Southbridge	17739.99994
2020	Southwick	9231.999977
2020	Spencer	11992.00005
2020	Springfield	155928.9991
2020	Sterling	7985.000011
2020	Stockbridge	2018.000013
2020	Stoneham	23243.99995
2020	Stoughton	29281.00024
2020	Stow	7174.000061
2020	Sturbridge	9867.000015
2020	Sudbury	18934.00011
2020	Sunderland	3663.000031
2020	Sutton	9357.000023
2020	Swampscott	15111.00006
2020	Swansea	17143.99992
2020	Taunton	59407.99991
2020	Templeton	8149.000015
2020	Tewksbury	31342.00015
2020	Tisbury	4814.999985
2020	Tolland	471.0000002
2020	Topsfield	6569.000015
2020	Townsend	9127
2020	Truro	2453.999979
2020	Tyngsborough	12379.99999
2020	Tyringham	426.9999975
2020	Upton	7999.999989
2020	Uxbridge	14162.00008
2020	Wakefield	27089.99998
2020	Wales	1832.00001
2020	Walpole	26383.00012
2020	Waltham	65217.99979
2020	Ware	10065.9999
2020	Wareham	23302.99988
2020	Warren	4975.000019
2020	Warwick	779.9999991
2020	Washington	494.0000024
2020	Watertown	35329.00003
2020	Wayland	13943.00003
2020	Webster	17775.99998
2020	Wellesley	29549.99997
2020	Wellfleet	3565.999969
2020	Wendell	924.0000017
2020	Wenham	4978.999981
2020	West Boylston	7876.999992
2020	West Bridgewater	7707.000008
2020	West Brookfield	3832.999985
2020	West Newbury	4500.000004
2020	West Springfield	28835.00003
2020	West Stockbridge	1343.000007
2020	West Tisbury	3554.99999
2020	Westborough	21566.99994
2020	Westfield	40834
2020	Westford	24642.99995
2020	Westhampton	1622.000012
2020	Westminster	8213.000111
2020	Weston	11850.99995
2020	Westport	16339.00006
2020	Westwood	16265.99997
2020	Weymouth	57436.99969
2020	Whately	1606.999996
2020	Whitman	15121.00005
2020	Wilbraham	14612.99995
2020	Williamsburg	2503.999992
2020	Williamstown	7512.999969
2020	Wilmington	23349.00012
2020	Winchendon	10364.00003
2020	Winchester	22969.99991
2020	Windsor	831.0000038
2020	Winthrop	19315.99976
2020	Woburn	40875.99997
2020	Worcester	206518.001
2020	Worthington	1193.000006
2020	Wrentham	12178.00002
2020	Yarmouth	25022.99969
