## Supplementary material for "Genomic epidemiology as a tool for understanding drivers of hepatitis A community outbreaks in Massachusetts and New Hampshire": Data S1: ma_town_county_key.csv

town	county
Eastham	Barnstable
Duxbury	Plymouth
East Bridgewater	Plymouth
Truro	Barnstable
East Longmeadow	Hampden
Whitman	Plymouth
Marshfield	Plymouth
Pembroke	Plymouth
Rehoboth	Bristol
Orleans	Barnstable
Barnstable	Barnstable
Swansea	Bristol
Richmond	Berkshire
Methuen	Essex
Newbury	Essex
Westport	Bristol
Groveland	Essex
Newburyport	Essex
Oxford	Worcester
Littleton	Middlesex
Dartmouth	Bristol
Mattapoisett	Plymouth
Chatham	Barnstable
Marion	Plymouth
Falmouth	Barnstable
Fairhaven	Bristol
Bridgewater	Plymouth
Provincetown	Barnstable
Brewster	Barnstable
Bourne	Barnstable
Gosnold	Dukes
Somerset	Bristol
Wareham	Plymouth
Dennis	Barnstable
New Bedford	Bristol
Fall River	Bristol
Salem	Essex
Hubbardston	Worcester
Westford	Middlesex
Essex	Essex
Hamilton	Essex
Gloucester	Essex
Ipswich	Essex
Boxborough	Middlesex
Mashpee	Barnstable
Tolland	Hampden
Medfield	Norfolk
Framingham	Middlesex
Weymouth	Norfolk
Cohasset	Norfolk
Hull	Plymouth
Hingham	Plymouth
Yarmouth	Barnstable
Middleborough	Plymouth
Nantucket	Nantucket
Chilmark	Dukes
Edgartown	Dukes
Oak Bluffs	Dukes
Tisbury	Dukes
Berkley	Bristol
Freetown	Bristol
Nahant	Essex
Rowley	Essex
Boston	Suffolk
Heath	Franklin
Williamstown	Berkshire
Bolton	Worcester
Marblehead	Essex
Pittsfield	Berkshire
Russell	Hampden
Brimfield	Hampden
Rowe	Franklin
Medford	Middlesex
Salisbury	Essex
Amesbury	Essex
Milton	Norfolk
Saugus	Essex
Tyngsborough	Middlesex
Huntington	Hampshire
Northfield	Franklin
Wellfleet	Barnstable
Andover	Essex
Taunton	Bristol
Melrose	Middlesex
Beverly	Essex
Hancock	Berkshire
West Newbury	Essex
Easton	Bristol
Braintree	Norfolk
Lawrence	Essex
Lowell	Middlesex
Woburn	Middlesex
Scituate	Plymouth
Plymouth	Plymouth
Worcester	Worcester
Lakeville	Plymouth
Lynn	Essex
Worthington	Hampshire
Lincoln	Middlesex
Stoneham	Middlesex
Leyden	Franklin
Southampton	Hampshire
West Brookfield	Worcester
Middlefield	Hampshire
West Bridgewater	Plymouth
Dudley	Worcester
Dighton	Bristol
Malden	Middlesex
Peru	Berkshire
Swampscott	Essex
Abington	Plymouth
Upton	Worcester
Hardwick	Worcester
Dunstable	Middlesex
Savoy	Berkshire
Springfield	Hampden
Sandisfield	Berkshire
East Brookfield	Worcester
Haverhill	Essex
Rockport	Essex
Alford	Berkshire
Sheffield	Berkshire
Raynham	Bristol
Natick	Middlesex
Lenox	Berkshire
Hadley	Hampshire
Revere	Suffolk
Warren	Worcester
Ayer	Middlesex
Attleboro	Bristol
Norton	Bristol
North Attleborough	Bristol
Hinsdale	Berkshire
Shutesbury	Franklin
Sunderland	Franklin
Deerfield	Franklin
Wendell	Franklin
Rochester	Plymouth
Hampden	Hampden
Rockland	Plymouth
New Ashford	Berkshire
Harwich	Barnstable
Tyringham	Berkshire
Conway	Franklin
Bernardston	Franklin
Manchester-By-The-Sea	Essex
Wayland	Middlesex
Wilmington	Middlesex
Montague	Franklin
Templeton	Worcester
Gardner	Worcester
Buckland	Franklin
Townsend	Middlesex
Winchendon	Worcester
Harvard	Worcester
Acton	Middlesex
Millbury	Worcester
Oakham	Worcester
Westminster	Worcester
Washington	Berkshire
Peabody	Essex
Carlisle	Middlesex
Bellingham	Norfolk
Randolph	Norfolk
Dracut	Middlesex
Sandwich	Barnstable
Dalton	Berkshire
Leverett	Franklin
Hatfield	Hampshire
Winchester	Middlesex
Florida	Berkshire
West Tisbury	Dukes
Avon	Norfolk
Foxborough	Norfolk
Granville	Hampden
Plympton	Plymouth
Georgetown	Essex
Blandford	Hampden
West Boylston	Worcester
Easthampton	Hampshire
Winthrop	Suffolk
Erving	Franklin
Millis	Norfolk
Danvers	Essex
New Salem	Franklin
Windsor	Berkshire
Lanesborough	Berkshire
Ludlow	Hampden
Hanover	Plymouth
Ashburnham	Worcester
North Adams	Berkshire
Northampton	Hampshire
Lee	Berkshire
Mendon	Worcester
Hudson	Middlesex
Topsfield	Essex
Berlin	Worcester
Somerville	Middlesex
North Andover	Essex
Wellesley	Norfolk
Watertown	Middlesex
Cambridge	Middlesex
Shirley	Middlesex
Becket	Berkshire
Ware	Hampshire
Belchertown	Hampshire
Arlington	Middlesex
Newton	Middlesex
Tewksbury	Middlesex
Clinton	Worcester
Brookline	Norfolk
Charlemont	Franklin
Merrimac	Essex
Seekonk	Bristol
Holliston	Middlesex
Brookfield	Worcester
Kingston	Plymouth
Bedford	Middlesex
Lancaster	Worcester
Ashby	Middlesex
Weston	Middlesex
Groton	Middlesex
Shelburne	Franklin
Otis	Berkshire
Burlington	Middlesex
Aquinnah	Dukes
Maynard	Middlesex
Holyoke	Hampden
Chelmsford	Middlesex
Leicester	Worcester
Dedham	Norfolk
Boxford	Essex
Webster	Worcester
Colrain	Franklin
Holbrook	Norfolk
Princeton	Worcester
Chesterfield	Hampshire
Wrentham	Norfolk
Longmeadow	Hampden
Hopedale	Worcester
Waltham	Middlesex
Holden	Worcester
Paxton	Worcester
Belmont	Middlesex
North Reading	Middlesex
Great Barrington	Berkshire
Quincy	Norfolk
Hopkinton	Middlesex
Sherborn	Middlesex
Cummington	Hampshire
Mount Washington	Berkshire
Mansfield	Bristol
Plainville	Norfolk
Halifax	Plymouth
Westborough	Worcester
Amherst	Hampshire
Pepperell	Middlesex
Chester	Hampden
Wilbraham	Hampden
Reading	Middlesex
Norwell	Plymouth
Clarksburg	Berkshire
Whately	Franklin
Southborough	Worcester
West Springfield	Hampden
Northbridge	Worcester
Williamsburg	Hampshire
Goshen	Hampshire
Wenham	Essex
Athol	Worcester
Greenfield	Franklin
Gill	Franklin
Ashfield	Franklin
Plainfield	Hampshire
Warwick	Franklin
Monterey	Berkshire
Stoughton	Norfolk
Norfolk	Norfolk
Southwick	Hampden
Lexington	Middlesex
South Hadley	Hampshire
Hawley	Franklin
Sudbury	Middlesex
Franklin	Norfolk
Chicopee	Hampden
Leominster	Worcester
Lunenburg	Worcester
Fitchburg	Worcester
Uxbridge	Worcester
Monson	Hampden
Brockton	Plymouth
Hanson	Plymouth
Sterling	Worcester
North Brookfield	Worcester
Shrewsbury	Worcester
Stockbridge	Berkshire
West Stockbridge	Berkshire
Westhampton	Hampshire
Charlton	Worcester
Sutton	Worcester
Medway	Norfolk
Auburn	Worcester
Millville	Worcester
Milford	Worcester
Granby	Hampshire
Southbridge	Worcester
New Marlborough	Berkshire
Cheshire	Berkshire
Westfield	Hampden
Monroe	Franklin
Sharon	Norfolk
Walpole	Norfolk
Pelham	Hampshire
Billerica	Middlesex
Orange	Franklin
Blackstone	Worcester
Douglas	Worcester
Grafton	Worcester
Northborough	Worcester
Agawam	Hampden
Wales	Hampden
Lynnfield	Essex
Holland	Hampden
Canton	Norfolk
Norwood	Norfolk
Westwood	Norfolk
Acushnet	Bristol
Carver	Plymouth
Needham	Norfolk
Chelsea	Suffolk
Everett	Middlesex
Marlborough	Middlesex
Wakefield	Middlesex
Palmer	Hampden
Dover	Norfolk
Egremont	Berkshire
Boylston	Worcester
Phillipston	Worcester
Spencer	Worcester
Ashland	Middlesex
Montgomery	Hampden
Adams	Berkshire
Barre	Worcester
Petersham	Worcester
Royalston	Worcester
Stow	Middlesex
New Braintree	Worcester
Concord	Middlesex
Sturbridge	Worcester
Middleton	Essex
Rutland	Worcester
