## Supplementary material for "Genomic epidemiology as a tool for understanding drivers of hepatitis A community outbreaks in Massachusetts and New Hampshire": Data S1: MMWR Weeks HepA.xlsx

### Sheet: MMWR Weeks
WeekEndDate	Year	MMWR Week	WeekStartDate	WeekEndDate
2018-01-06	2018	1	2017-12-31	2018-01-06
2018-01-13	2018	2	2018-01-07	2018-01-13
2018-01-20	2018	3	2018-01-14	2018-01-20
2018-01-27	2018	4	2018-01-21	2018-01-27
2018-02-03	2018	5	2018-01-28	2018-02-03
2018-02-10	2018	6	2018-02-04	2018-02-10
2018-02-17	2018	7	2018-02-11	2018-02-17
2018-02-24	2018	8	2018-02-18	2018-02-24
2018-03-03	2018	9	2018-02-25	2018-03-03
2018-03-10	2018	10	2018-03-04	2018-03-10
2018-03-17	2018	11	2018-03-11	2018-03-17
2018-03-24	2018	12	2018-03-18	2018-03-24
2018-03-31	2018	13	2018-03-25	2018-03-31
2018-04-07	2018	14	2018-04-01	2018-04-07
2018-04-14	2018	15	2018-04-08	2018-04-14
2018-04-21	2018	16	2018-04-15	2018-04-21
2018-04-28	2018	17	2018-04-22	2018-04-28
2018-05-05	2018	18	2018-04-29	2018-05-05
2018-05-12	2018	19	2018-05-06	2018-05-12
2018-05-19	2018	20	2018-05-13	2018-05-19
2018-05-26	2018	21	2018-05-20	2018-05-26
2018-06-02	2018	22	2018-05-27	2018-06-02
2018-06-09	2018	23	2018-06-03	2018-06-09
2018-06-16	2018	24	2018-06-10	2018-06-16
2018-06-23	2018	25	2018-06-17	2018-06-23
2018-06-30	2018	26	2018-06-24	2018-06-30
2018-07-07	2018	27	2018-07-01	2018-07-07
2018-07-14	2018	28	2018-07-08	2018-07-14
2018-07-21	2018	29	2018-07-15	2018-07-21
2018-07-28	2018	30	2018-07-22	2018-07-28
2018-08-04	2018	31	2018-07-29	2018-08-04
2018-08-11	2018	32	2018-08-05	2018-08-11
2018-08-18	2018	33	2018-08-12	2018-08-18
2018-08-25	2018	34	2018-08-19	2018-08-25
2018-09-01	2018	35	2018-08-26	2018-09-01
2018-09-08	2018	36	2018-09-02	2018-09-08
2018-09-15	2018	37	2018-09-09	2018-09-15
2018-09-22	2018	38	2018-09-16	2018-09-22
2018-09-29	2018	39	2018-09-23	2018-09-29
2018-10-06	2018	40	2018-09-30	2018-10-06
2018-10-13	2018	41	2018-10-07	2018-10-13
2018-10-20	2018	42	2018-10-14	2018-10-20
2018-10-27	2018	43	2018-10-21	2018-10-27
2018-11-03	2018	44	2018-10-28	2018-11-03
2018-11-10	2018	45	2018-11-04	2018-11-10
2018-11-17	2018	46	2018-11-11	2018-11-17
2018-11-24	2018	47	2018-11-18	2018-11-24
2018-12-01	2018	48	2018-11-25	2018-12-01
2018-12-08	2018	49	2018-12-02	2018-12-08
2018-12-15	2018	50	2018-12-09	2018-12-15
2018-12-22	2018	51	2018-12-16	2018-12-22
2018-12-29	2018	52	2018-12-23	2018-12-29
2019-01-05	2019	1	2018-12-30	2019-01-05
2019-01-12	2019	2	2019-01-06	2019-01-12
2019-01-19	2019	3	2019-01-13	2019-01-19
2019-01-26	2019	4	2019-01-20	2019-01-26
2019-02-02	2019	5	2019-01-27	2019-02-02
2019-02-09	2019	6	2019-02-03	2019-02-09
2019-02-16	2019	7	2019-02-10	2019-02-16
2019-02-23	2019	8	2019-02-17	2019-02-23
2019-03-02	2019	9	2019-02-24	2019-03-02
2019-03-09	2019	10	2019-03-03	2019-03-09
2019-03-16	2019	11	2019-03-10	2019-03-16
2019-03-23	2019	12	2019-03-17	2019-03-23
2019-03-30	2019	13	2019-03-24	2019-03-30
2019-04-06	2019	14	2019-03-31	2019-04-06
2019-04-13	2019	15	2019-04-07	2019-04-13
2019-04-20	2019	16	2019-04-14	2019-04-20
2019-04-27	2019	17	2019-04-21	2019-04-27
2019-05-04	2019	18	2019-04-28	2019-05-04
2019-05-11	2019	19	2019-05-05	2019-05-11
2019-05-18	2019	20	2019-05-12	2019-05-18
2019-05-25	2019	21	2019-05-19	2019-05-25
2019-06-01	2019	22	2019-05-26	2019-06-01
2019-06-08	2019	23	2019-06-02	2019-06-08
2019-06-15	2019	24	2019-06-09	2019-06-15
2019-06-22	2019	25	2019-06-16	2019-06-22
2019-06-29	2019	26	2019-06-23	2019-06-29
2019-07-06	2019	27	2019-06-30	2019-07-06
2019-07-13	2019	28	2019-07-07	2019-07-13
2019-07-20	2019	29	2019-07-14	2019-07-20
2019-07-27	2019	30	2019-07-21	2019-07-27
2019-08-03	2019	31	2019-07-28	2019-08-03
2019-08-10	2019	32	2019-08-04	2019-08-10
2019-08-17	2019	33	2019-08-11	2019-08-17
2019-08-24	2019	34	2019-08-18	2019-08-24
2019-08-31	2019	35	2019-08-25	2019-08-31
2019-09-07	2019	36	2019-09-01	2019-09-07
2019-09-14	2019	37	2019-09-08	2019-09-14
2019-09-21	2019	38	2019-09-15	2019-09-21
2019-09-28	2019	39	2019-09-22	2019-09-28
2019-10-05	2019	40	2019-09-29	2019-10-05
2019-10-12	2019	41	2019-10-06	2019-10-12
2019-10-19	2019	42	2019-10-13	2019-10-19
2019-10-26	2019	43	2019-10-20	2019-10-26
2019-11-02	2019	44	2019-10-27	2019-11-02
2019-11-09	2019	45	2019-11-03	2019-11-09
2019-11-16	2019	46	2019-11-10	2019-11-16
2019-11-23	2019	47	2019-11-17	2019-11-23
2019-11-30	2019	48	2019-11-24	2019-11-30
2019-12-07	2019	49	2019-12-01	2019-12-07
2019-12-14	2019	50	2019-12-08	2019-12-14
2019-12-21	2019	51	2019-12-15	2019-12-21
2019-12-28	2019	52	2019-12-22	2019-12-28
2020-01-04	2020	1	2019-12-29	2020-01-04
2020-01-11	2020	2	2020-01-05	2020-01-11
2020-01-18	2020	3	2020-01-12	2020-01-18
2020-01-25	2020	4	2020-01-19	2020-01-25
2020-02-01	2020	5	2020-01-26	2020-02-01
2020-02-08	2020	6	2020-02-02	2020-02-08
2020-02-15	2020	7	2020-02-09	2020-02-15
2020-02-22	2020	8	2020-02-16	2020-02-22
2020-02-29	2020	9	2020-02-23	2020-02-29
2020-03-07	2020	10	2020-03-01	2020-03-07
2020-03-14	2020	11	2020-03-08	2020-03-14
2020-03-21	2020	12	2020-03-15	2020-03-21
2020-03-28	2020	13	2020-03-22	2020-03-28
2020-04-04	2020	14	2020-03-29	2020-04-04
2020-04-11	2020	15	2020-04-05	2020-04-11
2020-04-18	2020	16	2020-04-12	2020-04-18
2020-04-25	2020	17	2020-04-19	2020-04-25
2020-05-02	2020	18	2020-04-26	2020-05-02
2020-05-09	2020	19	2020-05-03	2020-05-09
2020-05-16	2020	20	2020-05-10	2020-05-16
2020-05-23	2020	21	2020-05-17	2020-05-23
2020-05-30	2020	22	2020-05-24	2020-05-30
2020-06-06	2020	23	2020-05-31	2020-06-06
2020-06-13	2020	24	2020-06-07	2020-06-13
2020-06-20	2020	25	2020-06-14	2020-06-20
2020-06-27	2020	26	2020-06-21	2020-06-27
2020-07-04	2020	27	2020-06-28	2020-07-04
2020-07-11	2020	28	2020-07-05	2020-07-11
2020-07-18	2020	29	2020-07-12	2020-07-18
2020-07-25	2020	30	2020-07-19	2020-07-25
2020-08-01	2020	31	2020-07-26	2020-08-01
2020-08-08	2020	32	2020-08-02	2020-08-08
2020-08-15	2020	33	2020-08-09	2020-08-15
2020-08-22	2020	34	2020-08-16	2020-08-22
2020-08-29	2020	35	2020-08-23	2020-08-29
2020-09-05	2020	36	2020-08-30	2020-09-05
2020-09-12	2020	37	2020-09-06	2020-09-12
2020-09-19	2020	38	2020-09-13	2020-09-19
2020-09-26	2020	39	2020-09-20	2020-09-26
2020-10-03	2020	40	2020-09-27	2020-10-03
2020-10-10	2020	41	2020-10-04	2020-10-10
2020-10-17	2020	42	2020-10-11	2020-10-17
2020-10-24	2020	43	2020-10-18	2020-10-24
2020-10-31	2020	44	2020-10-25	2020-10-31
2020-11-07	2020	45	2020-11-01	2020-11-07
2020-11-14	2020	46	2020-11-08	2020-11-14
2020-11-21	2020	47	2020-11-15	2020-11-21
2020-11-28	2020	48	2020-11-22	2020-11-28
2020-12-05	2020	49	2020-11-29	2020-12-05
2020-12-12	2020	50	2020-12-06	2020-12-12
2020-12-19	2020	51	2020-12-13	2020-12-19
2020-12-26	2020	52	2020-12-20	2020-12-26
2021-01-02	2020	53	2020-12-27	2021-01-02
2021-01-09	2021	1	2021-01-03	2021-01-09
2021-01-16	2021	2	2021-01-10	2021-01-16
2021-01-23	2021	3	2021-01-17	2021-01-23
2021-01-30	2021	4	2021-01-24	2021-01-30
2021-02-06	2021	5	2021-01-31	2021-02-06
2021-02-13	2021	6	2021-02-07	2021-02-13
2021-02-20	2021	7	2021-02-14	2021-02-20
2021-02-27	2021	8	2021-02-21	2021-02-27
2021-03-06	2021	9	2021-02-28	2021-03-06
2021-03-13	2021	10	2021-03-07	2021-03-13
2021-03-20	2021	11	2021-03-14	2021-03-20
2021-03-27	2021	12	2021-03-21	2021-03-27
2021-04-03	2021	13	2021-03-28	2021-04-03
2021-04-10	2021	14	2021-04-04	2021-04-10
2021-04-17	2021	15	2021-04-11	2021-04-17
2021-04-24	2021	16	2021-04-18	2021-04-24
2021-05-01	2021	17	2021-04-25	2021-05-01
2021-05-08	2021	18	2021-05-02	2021-05-08
2021-05-15	2021	19	2021-05-09	2021-05-15
2021-05-22	2021	20	2021-05-16	2021-05-22
2021-05-29	2021	21	2021-05-23	2021-05-29
2021-06-05	2021	22	2021-05-30	2021-06-05
2021-06-12	2021	23	2021-06-06	2021-06-12
2021-06-19	2021	24	2021-06-13	2021-06-19
2021-06-26	2021	25	2021-06-20	2021-06-26
2021-07-03	2021	26	2021-06-27	2021-07-03
2021-07-10	2021	27	2021-07-04	2021-07-10
2021-07-17	2021	28	2021-07-11	2021-07-17
2021-07-24	2021	29	2021-07-18	2021-07-24
2021-07-31	2021	30	2021-07-25	2021-07-31
2021-08-07	2021	31	2021-08-01	2021-08-07
2021-08-14	2021	32	2021-08-08	2021-08-14
2021-08-21	2021	33	2021-08-15	2021-08-21
2021-08-28	2021	34	2021-08-22	2021-08-28
2021-09-04	2021	35	2021-08-29	2021-09-04
2021-09-11	2021	36	2021-09-05	2021-09-11
2021-09-18	2021	37	2021-09-12	2021-09-18
2021-09-25	2021	38	2021-09-19	2021-09-25
2021-10-02	2021	39	2021-09-26	2021-10-02
2021-10-09	2021	40	2021-10-03	2021-10-09
2021-10-16	2021	41	2021-10-10	2021-10-16
2021-10-23	2021	42	2021-10-17	2021-10-23
2021-10-30	2021	43	2021-10-24	2021-10-30
2021-11-06	2021	44	2021-10-31	2021-11-06
2021-11-13	2021	45	2021-11-07	2021-11-13
2021-11-20	2021	46	2021-11-14	2021-11-20
2021-11-27	2021	47	2021-11-21	2021-11-27
2021-12-04	2021	48	2021-11-28	2021-12-04
2021-12-11	2021	49	2021-12-05	2021-12-11
2021-12-18	2021	50	2021-12-12	2021-12-18
2021-12-25	2021	51	2021-12-19	2021-12-25
2022-01-01	2021	52	2021-12-26	2022-01-01
2022-01-08	2022	1	2022-01-02	2022-01-08
2022-01-15	2022	2	2022-01-09	2022-01-15
2022-01-22	2022	3	2022-01-16	2022-01-22
2022-01-29	2022	4	2022-01-23	2022-01-29
2022-02-05	2022	5	2022-01-30	2022-02-05
2022-02-12	2022	6	2022-02-06	2022-02-12
2022-02-19	2022	7	2022-02-13	2022-02-19
2022-02-26	2022	8	2022-02-20	2022-02-26
2022-03-05	2022	9	2022-02-27	2022-03-05
2022-03-12	2022	10	2022-03-06	2022-03-12
2022-03-19	2022	11	2022-03-13	2022-03-19
2022-03-26	2022	12	2022-03-20	2022-03-26
2022-04-02	2022	13	2022-03-27	2022-04-02
2022-04-09	2022	14	2022-04-03	2022-04-09
2022-04-16	2022	15	2022-04-10	2022-04-16
2022-04-23	2022	16	2022-04-17	2022-04-23
2022-04-30	2022	17	2022-04-24	2022-04-30
2022-05-07	2022	18	2022-05-01	2022-05-07
2022-05-14	2022	19	2022-05-08	2022-05-14
2022-05-21	2022	20	2022-05-15	2022-05-21
2022-05-28	2022	21	2022-05-22	2022-05-28
2022-06-04	2022	22	2022-05-29	2022-06-04
2022-06-11	2022	23	2022-06-05	2022-06-11
2022-06-18	2022	24	2022-06-12	2022-06-18
2022-06-25	2022	25	2022-06-19	2022-06-25
2022-07-02	2022	26	2022-06-26	2022-07-02
2022-07-09	2022	27	2022-07-03	2022-07-09
2022-07-16	2022	28	2022-07-10	2022-07-16
2022-07-23	2022	29	2022-07-17	2022-07-23
2022-07-30	2022	30	2022-07-24	2022-07-30
2022-08-06	2022	31	2022-07-31	2022-08-06
2022-08-13	2022	32	2022-08-07	2022-08-13
2022-08-20	2022	33	2022-08-14	2022-08-20
2022-08-27	2022	34	2022-08-21	2022-08-27
2022-09-03	2022	35	2022-08-28	2022-09-03
2022-09-10	2022	36	2022-09-04	2022-09-10
2022-09-17	2022	37	2022-09-11	2022-09-17
2022-09-24	2022	38	2022-09-18	2022-09-24
2022-10-01	2022	39	2022-09-25	2022-10-01
2022-10-08	2022	40	2022-10-02	2022-10-08
2022-10-15	2022	41	2022-10-09	2022-10-15
2022-10-22	2022	42	2022-10-16	2022-10-22
2022-10-29	2022	43	2022-10-23	2022-10-29
2022-11-05	2022	44	2022-10-30	2022-11-05
2022-11-12	2022	45	2022-11-06	2022-11-12
2022-11-19	2022	46	2022-11-13	2022-11-19
2022-11-26	2022	47	2022-11-20	2022-11-26
2022-12-03	2022	48	2022-11-27	2022-12-03
2022-12-10	2022	49	2022-12-04	2022-12-10
2022-12-17	2022	50	2022-12-11	2022-12-17
2022-12-24	2022	51	2022-12-18	2022-12-24
2022-12-31	2022	52	2022-12-25	2022-12-31
2023-01-07	2023	1	2023-01-01	2023-01-07
2023-01-14	2023	2	2023-01-08	2023-01-14
2023-01-21	2023	3	2023-01-15	2023-01-21
2023-01-28	2023	4	2023-01-22	2023-01-28
2023-02-04	2023	5	2023-01-29	2023-02-04
2023-02-11	2023	6	2023-02-05	2023-02-11
2023-02-18	2023	7	2023-02-12	2023-02-18
2023-02-25	2023	8	2023-02-19	2023-02-25
2023-03-04	2023	9	2023-02-26	2023-03-04
2023-03-11	2023	10	2023-03-05	2023-03-11
2023-03-18	2023	11	2023-03-12	2023-03-18
2023-03-25	2023	12	2023-03-19	2023-03-25
2023-04-01	2023	13	2023-03-26	2023-04-01
2023-04-08	2023	14	2023-04-02	2023-04-08
2023-04-15	2023	15	2023-04-09	2023-04-15
2023-04-22	2023	16	2023-04-16	2023-04-22
2023-04-29	2023	17	2023-04-23	2023-04-29
2023-05-06	2023	18	2023-04-30	2023-05-06
2023-05-13	2023	19	2023-05-07	2023-05-13
2023-05-20	2023	20	2023-05-14	2023-05-20
2023-05-27	2023	21	2023-05-21	2023-05-27
2023-06-03	2023	22	2023-05-28	2023-06-03
2023-06-10	2023	23	2023-06-04	2023-06-10
2023-06-17	2023	24	2023-06-11	2023-06-17
2023-06-24	2023	25	2023-06-18	2023-06-24
2023-07-01	2023	26	2023-06-25	2023-07-01
2023-07-08	2023	27	2023-07-02	2023-07-08
2023-07-15	2023	28	2023-07-09	2023-07-15
2023-07-22	2023	29	2023-07-16	2023-07-22
2023-07-29	2023	30	2023-07-23	2023-07-29
2023-08-05	2023	31	2023-07-30	2023-08-05
2023-08-12	2023	32	2023-08-06	2023-08-12
2023-08-19	2023	33	2023-08-13	2023-08-19
2023-08-26	2023	34	2023-08-20	2023-08-26
2023-09-02	2023	35	2023-08-27	2023-09-02
2023-09-09	2023	36	2023-09-03	2023-09-09
2023-09-16	2023	37	2023-09-10	2023-09-16
2023-09-23	2023	38	2023-09-17	2023-09-23
2023-09-30	2023	39	2023-09-24	2023-09-30
2023-10-07	2023	40	2023-10-01	2023-10-07
2023-10-14	2023	41	2023-10-08	2023-10-14
2023-10-21	2023	42	2023-10-15	2023-10-21
2023-10-28	2023	43	2023-10-22	2023-10-28
2023-11-04	2023	44	2023-10-29	2023-11-04
2023-11-11	2023	45	2023-11-05	2023-11-11
2023-11-18	2023	46	2023-11-12	2023-11-18
2023-11-25	2023	47	2023-11-19	2023-11-25
2023-12-02	2023	48	2023-11-26	2023-12-02
2023-12-09	2023	49	2023-12-03	2023-12-09
2023-12-16	2023	50	2023-12-10	2023-12-16
2023-12-23	2023	51	2023-12-17	2023-12-23
2023-12-30	2023	52	2023-12-24	2023-12-30
2024-01-06	2024	1	2023-12-31	2024-01-06
2024-01-13	2024	2	2024-01-07	2024-01-13
2024-01-20	2024	3	2024-01-14	2024-01-20
2024-01-27	2024	4	2024-01-21	2024-01-27
2024-02-03	2024	5	2024-01-28	2024-02-03
2024-02-10	2024	6	2024-02-04	2024-02-10
2024-02-17	2024	7	2024-02-11	2024-02-17
2024-02-24	2024	8	2024-02-18	2024-02-24
2024-03-02	2024	9	2024-02-25	2024-03-02
2024-03-09	2024	10	2024-03-03	2024-03-09
2024-03-16	2024	11	2024-03-10	2024-03-16
2024-03-23	2024	12	2024-03-17	2024-03-23
2024-03-30	2024	13	2024-03-24	2024-03-30
2024-04-06	2024	14	2024-03-31	2024-04-06
2024-04-13	2024	15	2024-04-07	2024-04-13
2024-04-20	2024	16	2024-04-14	2024-04-20
2024-04-27	2024	17	2024-04-21	2024-04-27
2024-05-04	2024	18	2024-04-28	2024-05-04
2024-05-11	2024	19	2024-05-05	2024-05-11
2024-05-18	2024	20	2024-05-12	2024-05-18
2024-05-25	2024	21	2024-05-19	2024-05-25
2024-06-01	2024	22	2024-05-26	2024-06-01
2024-06-08	2024	23	2024-06-02	2024-06-08
2024-06-15	2024	24	2024-06-09	2024-06-15
2024-06-22	2024	25	2024-06-16	2024-06-22
2024-06-29	2024	26	2024-06-23	2024-06-29
2024-07-06	2024	27	2024-06-30	2024-07-06
2024-07-13	2024	28	2024-07-07	2024-07-13
2024-07-20	2024	29	2024-07-14	2024-07-20
2024-07-27	2024	30	2024-07-21	2024-07-27
2024-08-03	2024	31	2024-07-28	2024-08-03
2024-08-10	2024	32	2024-08-04	2024-08-10
2024-08-17	2024	33	2024-08-11	2024-08-17
2024-08-24	2024	34	2024-08-18	2024-08-24
2024-08-31	2024	35	2024-08-25	2024-08-31
2024-09-07	2024	36	2024-09-01	2024-09-07
2024-09-14	2024	37	2024-09-08	2024-09-14
2024-09-21	2024	38	2024-09-15	2024-09-21
2024-09-28	2024	39	2024-09-22	2024-09-28
2024-10-05	2024	40	2024-09-29	2024-10-05
2024-10-12	2024	41	2024-10-06	2024-10-12
2024-10-19	2024	42	2024-10-13	2024-10-19
2024-10-26	2024	43	2024-10-20	2024-10-26
2024-11-02	2024	44	2024-10-27	2024-11-02
2024-11-09	2024	45	2024-11-03	2024-11-09
2024-11-16	2024	46	2024-11-10	2024-11-16
2024-11-23	2024	47	2024-11-17	2024-11-23
2024-11-30	2024	48	2024-11-24	2024-11-30
2024-12-07	2024	49	2024-12-01	2024-12-07
2024-12-14	2024	50	2024-12-08	2024-12-14
2024-12-21	2024	51	2024-12-15	2024-12-21
2024-12-28	2024	52	2024-12-22	2024-12-28
2025-01-04	2025	1	2024-12-29	2025-01-04
2025-01-11	2025	2	2025-01-05	2025-01-11
2025-01-18	2025	3	2025-01-12	2025-01-18
2025-01-25	2025	4	2025-01-19	2025-01-25
2025-02-01	2025	5	2025-01-26	2025-02-01
2025-02-08	2025	6	2025-02-02	2025-02-08
2025-02-15	2025	7	2025-02-09	2025-02-15
2025-02-22	2025	8	2025-02-16	2025-02-22
2025-03-01	2025	9	2025-02-23	2025-03-01
2025-03-08	2025	10	2025-03-02	2025-03-08
2025-03-15	2025	11	2025-03-09	2025-03-15
2025-03-22	2025	12	2025-03-16	2025-03-22
2025-03-29	2025	13	2025-03-23	2025-03-29
2025-04-05	2025	14	2025-03-30	2025-04-05
2025-04-12	2025	15	2025-04-06	2025-04-12
2025-04-19	2025	16	2025-04-13	2025-04-19
2025-04-26	2025	17	2025-04-20	2025-04-26
2025-05-03	2025	18	2025-04-27	2025-05-03
2025-05-10	2025	19	2025-05-04	2025-05-10
2025-05-17	2025	20	2025-05-11	2025-05-17
2025-05-24	2025	21	2025-05-18	2025-05-24
2025-05-31	2025	22	2025-05-25	2025-05-31
2025-06-07	2025	23	2025-06-01	2025-06-07
2025-06-14	2025	24	2025-06-08	2025-06-14
2025-06-21	2025	25	2025-06-15	2025-06-21
2025-06-28	2025	26	2025-06-22	2025-06-28
2025-07-05	2025	27	2025-06-29	2025-07-05
2025-07-12	2025	28	2025-07-06	2025-07-12
2025-07-19	2025	29	2025-07-13	2025-07-19
2025-07-26	2025	30	2025-07-20	2025-07-26
2025-08-02	2025	31	2025-07-27	2025-08-02
2025-08-09	2025	32	2025-08-03	2025-08-09
2025-08-16	2025	33	2025-08-10	2025-08-16
2025-08-23	2025	34	2025-08-17	2025-08-23
2025-08-30	2025	35	2025-08-24	2025-08-30
2025-09-06	2025	36	2025-08-31	2025-09-06
2025-09-13	2025	37	2025-09-07	2025-09-13
2025-09-20	2025	38	2025-09-14	2025-09-20
2025-09-27	2025	39	2025-09-21	2025-09-27
2025-10-04	2025	40	2025-09-28	2025-10-04
2025-10-11	2025	41	2025-10-05	2025-10-11
2025-10-18	2025	42	2025-10-12	2025-10-18
2025-10-25	2025	43	2025-10-19	2025-10-25
2025-11-01	2025	44	2025-10-26	2025-11-01
2025-11-08	2025	45	2025-11-02	2025-11-08
2025-11-15	2025	46	2025-11-09	2025-11-15
2025-11-22	2025	47	2025-11-16	2025-11-22
2025-11-29	2025	48	2025-11-23	2025-11-29
2025-12-06	2025	49	2025-11-30	2025-12-06
2025-12-13	2025	50	2025-12-07	2025-12-13
2025-12-20	2025	51	2025-12-14	2025-12-20
2025-12-27	2025	52	2025-12-21	2025-12-27
